# Long non-coding RNAs (lncRNAs) NEAT1 and MALAT1 are differentially expressed in severe COVID-19 patients: An integrated single cell analysis

**DOI:** 10.1101/2021.03.26.21254445

**Authors:** Kai Huang, Catherine Wang, Christen Vagts, Vanitha Raguveer, Patricia W. Finn, David L. Perkins

## Abstract

Hyperactive and damaging inflammation is a hallmark of severe rather than mild COVID-19 syndrome. To uncover key inflammatory differentiators between severe and mild COVID-19 disease, we applied an unbiased single-cell transcriptomic analysis. We integrated a bronchoalveolar lavage (BAL) dataset with a peripheral blood mononuclear cell dataset (PBMC) and analyzed the combined cell population, focusing on genes associated with disease severity. Distinct cell populations were detected in both BAL and PBMC where the immunomodulatory long non-coding RNAs (lncRNAs) NEAT1 and MALAT1 were highly differentially expressed between mild and severe patients. The detection of other severity associated genes involved in cellular stress response and apoptosis regulation suggests that the pro-inflammatory functions of these lncRNAs may foster cell stress and damage. The lncRNAs NEAT1 andMALAT1 are potential components of immune dysregulation in COVID-19 that may provide targets for severity related diagnostic measures or therapy.
