## Supplemental Table S3 for "Long non-coding RNAs (lncRNAs) NEAT1 and MALAT1 are differentially expressed in severe COVID-19 patients: An integrated single cell analysis"

### Sheet: BAL Coarse vs. Original
	Var1	Var2	Freq
1	M1 MoMa	B	5
2	M2 MoMa	B	0
3	Int MoMa	B	0
4	CD4 T	B	20
5	Treg	B	0
6	CD8 T	B	0
7	CD8 Memory T	B	3
8	NK	B	1
9	Neutrophils	B	1
10	Naive B	B	148
11	Plasmablasts	B	1
12	Plasmacytoid Dendritic	B	0
13	Myeloid Dendritic	B	11
14	Epithelium/Granulocytes	B	0
15	Epithelium/Pneumocytes/Ciliary	B	0
16	M1 MoMa	Epithelial	62
17	M2 MoMa	Epithelial	22
18	Int MoMa	Epithelial	52
19	CD4 T	Epithelial	14
20	Treg	Epithelial	0
21	CD8 T	Epithelial	5
22	CD8 Memory T	Epithelial	0
23	NK	Epithelial	6
24	Neutrophils	Epithelial	1
25	Naive B	Epithelial	0
26	Plasmablasts	Epithelial	238
27	Plasmacytoid Dendritic	Epithelial	0
28	Myeloid Dendritic	Epithelial	0
29	Epithelium/Granulocytes	Epithelial	1150
30	Epithelium/Pneumocytes/Ciliary	Epithelial	558
31	M1 MoMa	Macrophages	28513
32	M2 MoMa	Macrophages	12774
33	Int MoMa	Macrophages	2197
34	CD4 T	Macrophages	1090
35	Treg	Macrophages	53
36	CD8 T	Macrophages	13
37	CD8 Memory T	Macrophages	225
38	NK	Macrophages	1135
39	Neutrophils	Macrophages	972
40	Naive B	Macrophages	455
41	Plasmablasts	Macrophages	355
42	Plasmacytoid Dendritic	Macrophages	15
43	Myeloid Dendritic	Macrophages	149
44	Epithelium/Granulocytes	Macrophages	671
45	Epithelium/Pneumocytes/Ciliary	Macrophages	1
46	M1 MoMa	Mast	6
47	M2 MoMa	Mast	0
48	Int MoMa	Mast	0
49	CD4 T	Mast	35
50	Treg	Mast	0
51	CD8 T	Mast	0
52	CD8 Memory T	Mast	1
53	NK	Mast	1
54	Neutrophils	Mast	0
55	Naive B	Mast	3
56	Plasmablasts	Mast	0
57	Plasmacytoid Dendritic	Mast	1
58	Myeloid Dendritic	Mast	1
59	Epithelium/Granulocytes	Mast	1
60	Epithelium/Pneumocytes/Ciliary	Mast	0
61	M1 MoMa	mDC	45
62	M2 MoMa	mDC	49
63	Int MoMa	mDC	7
64	CD4 T	mDC	43
65	Treg	mDC	0
66	CD8 T	mDC	1
67	CD8 Memory T	mDC	10
68	NK	mDC	17
69	Neutrophils	mDC	2
70	Naive B	mDC	84
71	Plasmablasts	mDC	1
72	Plasmacytoid Dendritic	mDC	13
73	Myeloid Dendritic	mDC	646
74	Epithelium/Granulocytes	mDC	4
75	Epithelium/Pneumocytes/Ciliary	mDC	0
76	M1 MoMa	Neutrophil	673
77	M2 MoMa	Neutrophil	18
78	Int MoMa	Neutrophil	23
79	CD4 T	Neutrophil	8
80	Treg	Neutrophil	0
81	CD8 T	Neutrophil	0
82	CD8 Memory T	Neutrophil	1
83	NK	Neutrophil	18
84	Neutrophils	Neutrophil	854
85	Naive B	Neutrophil	9
86	Plasmablasts	Neutrophil	2
87	Plasmacytoid Dendritic	Neutrophil	0
88	Myeloid Dendritic	Neutrophil	0
89	Epithelium/Granulocytes	Neutrophil	0
90	Epithelium/Pneumocytes/Ciliary	Neutrophil	0
91	M1 MoMa	NK	1
92	M2 MoMa	NK	0
93	Int MoMa	NK	1
94	CD4 T	NK	26
95	Treg	NK	1
96	CD8 T	NK	4
97	CD8 Memory T	NK	141
98	NK	NK	849
99	Neutrophils	NK	0
100	Naive B	NK	0
101	Plasmablasts	NK	0
102	Plasmacytoid Dendritic	NK	0
103	Myeloid Dendritic	NK	0
104	Epithelium/Granulocytes	NK	0
105	Epithelium/Pneumocytes/Ciliary	NK	0
106	M1 MoMa	pDC	4
107	M2 MoMa	pDC	1
108	Int MoMa	pDC	2
109	CD4 T	pDC	2
110	Treg	pDC	0
111	CD8 T	pDC	0
112	CD8 Memory T	pDC	0
113	NK	pDC	0
114	Neutrophils	pDC	0
115	Naive B	pDC	0
116	Plasmablasts	pDC	0
117	Plasmacytoid Dendritic	pDC	135
118	Myeloid Dendritic	pDC	1
119	Epithelium/Granulocytes	pDC	0
120	Epithelium/Pneumocytes/Ciliary	pDC	0
121	M1 MoMa	Plasma	148
122	M2 MoMa	Plasma	16
123	Int MoMa	Plasma	77
124	CD4 T	Plasma	222
125	Treg	Plasma	0
126	CD8 T	Plasma	47
127	CD8 Memory T	Plasma	3
128	NK	Plasma	12
129	Neutrophils	Plasma	4
130	Naive B	Plasma	51
131	Plasmablasts	Plasma	444
132	Plasmacytoid Dendritic	Plasma	14
133	Myeloid Dendritic	Plasma	1
134	Epithelium/Granulocytes	Plasma	1
135	Epithelium/Pneumocytes/Ciliary	Plasma	0
136	M1 MoMa	T	22
137	M2 MoMa	T	41
138	Int MoMa	T	20
139	CD4 T	T	1456
140	Treg	T	1095
141	CD8 T	T	1363
142	CD8 Memory T	T	2686
143	NK	T	231
144	Neutrophils	T	17
145	Naive B	T	4
146	Plasmablasts	T	100
147	Plasmacytoid Dendritic	T	0
148	Myeloid Dendritic	T	0
149	Epithelium/Granulocytes	T	2
150	Epithelium/Pneumocytes/Ciliary	T	0

### Sheet: BAL Subgroup vs. Original
	Var1	Var2	Freq
1	M1-a	B	2
2	M1-b	B	0
3	M1-c	B	1
4	M1-d	B	0
5	M1-e	B	2
6	M1-f	B	0
7	M2-a	B	0
8	M2-b	B	0
9	M2-c	B	0
10	Int-a	B	0
11	Int-b	B	0
12	CD4 T-a	B	15
13	CD4 T-b	B	5
14	Treg	B	0
15	CD8 T	B	0
16	CD8 Memory T-a	B	3
17	CD8 Memory T-b	B	0
18	NK	B	1
19	Neutrophils	B	1
20	Naive B	B	148
21	Plasmablasts-a	B	1
22	Plasmablasts-b	B	0
23	Plasmacytoid Dendritic	B	0
24	Myeloid Dendritic	B	11
25	E/G	B	0
26	E/P/C	B	0
27	M1-a	Epithelial	4
28	M1-b	Epithelial	1
29	M1-c	Epithelial	0
30	M1-d	Epithelial	2
31	M1-e	Epithelial	25
32	M1-f	Epithelial	30
33	M2-a	Epithelial	22
34	M2-b	Epithelial	0
35	M2-c	Epithelial	0
36	Int-a	Epithelial	28
37	Int-b	Epithelial	24
38	CD4 T-a	Epithelial	10
39	CD4 T-b	Epithelial	4
40	Treg	Epithelial	0
41	CD8 T	Epithelial	5
42	CD8 Memory T-a	Epithelial	0
43	CD8 Memory T-b	Epithelial	0
44	NK	Epithelial	6
45	Neutrophils	Epithelial	1
46	Naive B	Epithelial	0
47	Plasmablasts-a	Epithelial	3
48	Plasmablasts-b	Epithelial	235
49	Plasmacytoid Dendritic	Epithelial	0
50	Myeloid Dendritic	Epithelial	0
51	E/G	Epithelial	1150
52	E/P/C	Epithelial	558
53	M1-a	Macrophages	9417
54	M1-b	Macrophages	4394
55	M1-c	Macrophages	5314
56	M1-d	Macrophages	3120
57	M1-e	Macrophages	3633
58	M1-f	Macrophages	2635
59	M2-a	Macrophages	10129
60	M2-b	Macrophages	1277
61	M2-c	Macrophages	1368
62	Int-a	Macrophages	1539
63	Int-b	Macrophages	658
64	CD4 T-a	Macrophages	942
65	CD4 T-b	Macrophages	148
66	Treg	Macrophages	53
67	CD8 T	Macrophages	13
68	CD8 Memory T-a	Macrophages	155
69	CD8 Memory T-b	Macrophages	70
70	NK	Macrophages	1135
71	Neutrophils	Macrophages	972
72	Naive B	Macrophages	455
73	Plasmablasts-a	Macrophages	169
74	Plasmablasts-b	Macrophages	186
75	Plasmacytoid Dendritic	Macrophages	15
76	Myeloid Dendritic	Macrophages	149
77	E/G	Macrophages	671
78	E/P/C	Macrophages	1
79	M1-a	Mast	2
80	M1-b	Mast	2
81	M1-c	Mast	0
82	M1-d	Mast	0
83	M1-e	Mast	1
84	M1-f	Mast	1
85	M2-a	Mast	0
86	M2-b	Mast	0
87	M2-c	Mast	0
88	Int-a	Mast	0
89	Int-b	Mast	0
90	CD4 T-a	Mast	35
91	CD4 T-b	Mast	0
92	Treg	Mast	0
93	CD8 T	Mast	0
94	CD8 Memory T-a	Mast	1
95	CD8 Memory T-b	Mast	0
96	NK	Mast	1
97	Neutrophils	Mast	0
98	Naive B	Mast	3
99	Plasmablasts-a	Mast	0
100	Plasmablasts-b	Mast	0
101	Plasmacytoid Dendritic	Mast	1
102	Myeloid Dendritic	Mast	1
103	E/G	Mast	1
104	E/P/C	Mast	0
105	M1-a	mDC	18
106	M1-b	mDC	3
107	M1-c	mDC	9
108	M1-d	mDC	4
109	M1-e	mDC	8
110	M1-f	mDC	3
111	M2-a	mDC	47
112	M2-b	mDC	1
113	M2-c	mDC	1
114	Int-a	mDC	4
115	Int-b	mDC	3
116	CD4 T-a	mDC	31
117	CD4 T-b	mDC	12
118	Treg	mDC	0
119	CD8 T	mDC	1
120	CD8 Memory T-a	mDC	7
121	CD8 Memory T-b	mDC	3
122	NK	mDC	17
123	Neutrophils	mDC	2
124	Naive B	mDC	84
125	Plasmablasts-a	mDC	1
126	Plasmablasts-b	mDC	0
127	Plasmacytoid Dendritic	mDC	13
128	Myeloid Dendritic	mDC	646
129	E/G	mDC	4
130	E/P/C	mDC	0
131	M1-a	Neutrophil	229
132	M1-b	Neutrophil	289
133	M1-c	Neutrophil	37
134	M1-d	Neutrophil	42
135	M1-e	Neutrophil	46
136	M1-f	Neutrophil	30
137	M2-a	Neutrophil	14
138	M2-b	Neutrophil	4
139	M2-c	Neutrophil	0
140	Int-a	Neutrophil	8
141	Int-b	Neutrophil	15
142	CD4 T-a	Neutrophil	8
143	CD4 T-b	Neutrophil	0
144	Treg	Neutrophil	0
145	CD8 T	Neutrophil	0
146	CD8 Memory T-a	Neutrophil	1
147	CD8 Memory T-b	Neutrophil	0
148	NK	Neutrophil	18
149	Neutrophils	Neutrophil	854
150	Naive B	Neutrophil	9
151	Plasmablasts-a	Neutrophil	1
152	Plasmablasts-b	Neutrophil	1
153	Plasmacytoid Dendritic	Neutrophil	0
154	Myeloid Dendritic	Neutrophil	0
155	E/G	Neutrophil	0
156	E/P/C	Neutrophil	0
157	M1-a	NK	0
158	M1-b	NK	0
159	M1-c	NK	0
160	M1-d	NK	0
161	M1-e	NK	1
162	M1-f	NK	0
163	M2-a	NK	0
164	M2-b	NK	0
165	M2-c	NK	0
166	Int-a	NK	1
167	Int-b	NK	0
168	CD4 T-a	NK	4
169	CD4 T-b	NK	22
170	Treg	NK	1
171	CD8 T	NK	4
172	CD8 Memory T-a	NK	123
173	CD8 Memory T-b	NK	18
174	NK	NK	849
175	Neutrophils	NK	0
176	Naive B	NK	0
177	Plasmablasts-a	NK	0
178	Plasmablasts-b	NK	0
179	Plasmacytoid Dendritic	NK	0
180	Myeloid Dendritic	NK	0
181	E/G	NK	0
182	E/P/C	NK	0
183	M1-a	pDC	2
184	M1-b	pDC	1
185	M1-c	pDC	0
186	M1-d	pDC	0
187	M1-e	pDC	0
188	M1-f	pDC	1
189	M2-a	pDC	1
190	M2-b	pDC	0
191	M2-c	pDC	0
192	Int-a	pDC	0
193	Int-b	pDC	2
194	CD4 T-a	pDC	2
195	CD4 T-b	pDC	0
196	Treg	pDC	0
197	CD8 T	pDC	0
198	CD8 Memory T-a	pDC	0
199	CD8 Memory T-b	pDC	0
200	NK	pDC	0
201	Neutrophils	pDC	0
202	Naive B	pDC	0
203	Plasmablasts-a	pDC	0
204	Plasmablasts-b	pDC	0
205	Plasmacytoid Dendritic	pDC	135
206	Myeloid Dendritic	pDC	1
207	E/G	pDC	0
208	E/P/C	pDC	0
209	M1-a	Plasma	33
210	M1-b	Plasma	20
211	M1-c	Plasma	35
212	M1-d	Plasma	14
213	M1-e	Plasma	13
214	M1-f	Plasma	33
215	M2-a	Plasma	11
216	M2-b	Plasma	5
217	M2-c	Plasma	0
218	Int-a	Plasma	30
219	Int-b	Plasma	47
220	CD4 T-a	Plasma	189
221	CD4 T-b	Plasma	33
222	Treg	Plasma	0
223	CD8 T	Plasma	47
224	CD8 Memory T-a	Plasma	3
225	CD8 Memory T-b	Plasma	0
226	NK	Plasma	12
227	Neutrophils	Plasma	4
228	Naive B	Plasma	51
229	Plasmablasts-a	Plasma	443
230	Plasmablasts-b	Plasma	1
231	Plasmacytoid Dendritic	Plasma	14
232	Myeloid Dendritic	Plasma	1
233	E/G	Plasma	1
234	E/P/C	Plasma	0
235	M1-a	T	4
236	M1-b	T	4
237	M1-c	T	2
238	M1-d	T	0
239	M1-e	T	10
240	M1-f	T	2
241	M2-a	T	41
242	M2-b	T	0
243	M2-c	T	0
244	Int-a	T	13
245	Int-b	T	7
246	CD4 T-a	T	349
247	CD4 T-b	T	1107
248	Treg	T	1095
249	CD8 T	T	1363
250	CD8 Memory T-a	T	2220
251	CD8 Memory T-b	T	466
252	NK	T	231
253	Neutrophils	T	17
254	Naive B	T	4
255	Plasmablasts-a	T	100
256	Plasmablasts-b	T	0
257	Plasmacytoid Dendritic	T	0
258	Myeloid Dendritic	T	0
259	E/G	T	2
260	E/P/C	T	0

### Sheet: PBMC Coarse vs. Original
	Var1	Var2	Freq
1	M1 MoMa	Activated Granulocyte	18
2	M2 MoMa	Activated Granulocyte	4
3	Int MoMa	Activated Granulocyte	1
4	CD4 T	Activated Granulocyte	0
5	Treg	Activated Granulocyte	0
6	CD8 T	Activated Granulocyte	0
7	CD8 Memory T	Activated Granulocyte	0
8	NK	Activated Granulocyte	0
9	Neutrophils	Activated Granulocyte	0
10	Naive B	Activated Granulocyte	0
11	Plasmablasts	Activated Granulocyte	5
12	Plasmacytoid Dendritic	Activated Granulocyte	0
13	Myeloid Dendritic	Activated Granulocyte	0
14	Epithelium/Granulocytes	Activated Granulocyte	171
15	Epithelium/Pneumocytes/Ciliary	Activated Granulocyte	0
16	M1 MoMa	B	120
17	M2 MoMa	B	47
18	Int MoMa	B	50
19	CD4 T	B	85
20	Treg	B	2
21	CD8 T	B	0
22	CD8 Memory T	B	8
23	NK	B	118
24	Neutrophils	B	4
25	Naive B	B	1864
26	Plasmablasts	B	25
27	Plasmacytoid Dendritic	B	0
28	Myeloid Dendritic	B	18
29	Epithelium/Granulocytes	B	35
30	Epithelium/Pneumocytes/Ciliary	B	0
31	M1 MoMa	CD14 Monocyte	8349
32	M2 MoMa	CD14 Monocyte	775
33	Int MoMa	CD14 Monocyte	262
34	CD4 T	CD14 Monocyte	0
35	Treg	CD14 Monocyte	0
36	CD8 T	CD14 Monocyte	0
37	CD8 Memory T	CD14 Monocyte	0
38	NK	CD14 Monocyte	9
39	Neutrophils	CD14 Monocyte	51
40	Naive B	CD14 Monocyte	40
41	Plasmablasts	CD14 Monocyte	14
42	Plasmacytoid Dendritic	CD14 Monocyte	0
43	Myeloid Dendritic	CD14 Monocyte	1
44	Epithelium/Granulocytes	CD14 Monocyte	13
45	Epithelium/Pneumocytes/Ciliary	CD14 Monocyte	0
46	M1 MoMa	CD16 Monocyte	928
47	M2 MoMa	CD16 Monocyte	252
48	Int MoMa	CD16 Monocyte	11
49	CD4 T	CD16 Monocyte	0
50	Treg	CD16 Monocyte	0
51	CD8 T	CD16 Monocyte	0
52	CD8 Memory T	CD16 Monocyte	0
53	NK	CD16 Monocyte	4
54	Neutrophils	CD16 Monocyte	8
55	Naive B	CD16 Monocyte	23
56	Plasmablasts	CD16 Monocyte	3
57	Plasmacytoid Dendritic	CD16 Monocyte	0
58	Myeloid Dendritic	CD16 Monocyte	0
59	Epithelium/Granulocytes	CD16 Monocyte	5
60	Epithelium/Pneumocytes/Ciliary	CD16 Monocyte	0
61	M1 MoMa	CD4 T	47
62	M2 MoMa	CD4 T	6
63	Int MoMa	CD4 T	17
64	CD4 T	CD4 T	146
65	Treg	CD4 T	1
66	CD8 T	CD4 T	0
67	CD8 Memory T	CD4 T	0
68	NK	CD4 T	6
69	Neutrophils	CD4 T	8
70	Naive B	CD4 T	2
71	Plasmablasts	CD4 T	100
72	Plasmacytoid Dendritic	CD4 T	0
73	Myeloid Dendritic	CD4 T	0
74	Epithelium/Granulocytes	CD4 T	42
75	Epithelium/Pneumocytes/Ciliary	CD4 T	0
76	M1 MoMa	CD4m T	84
77	M2 MoMa	CD4m T	26
78	Int MoMa	CD4m T	123
79	CD4 T	CD4m T	2575
80	Treg	CD4m T	450
81	CD8 T	CD4m T	3
82	CD8 Memory T	CD4m T	67
83	NK	CD4m T	55
84	Neutrophils	CD4m T	21
85	Naive B	CD4m T	3
86	Plasmablasts	CD4m T	127
87	Plasmacytoid Dendritic	CD4m T	1
88	Myeloid Dendritic	CD4m T	0
89	Epithelium/Granulocytes	CD4m T	21
90	Epithelium/Pneumocytes/Ciliary	CD4m T	1
91	M1 MoMa	CD4n T	111
92	M2 MoMa	CD4n T	57
93	Int MoMa	CD4n T	434
94	CD4 T	CD4n T	2245
95	Treg	CD4n T	8
96	CD8 T	CD4n T	1
97	CD8 Memory T	CD4n T	14
98	NK	CD4n T	22
99	Neutrophils	CD4n T	4
100	Naive B	CD4n T	4
101	Plasmablasts	CD4n T	195
102	Plasmacytoid Dendritic	CD4n T	0
103	Myeloid Dendritic	CD4n T	0
104	Epithelium/Granulocytes	CD4n T	20
105	Epithelium/Pneumocytes/Ciliary	CD4n T	1
106	M1 MoMa	CD8eff T	14
107	M2 MoMa	CD8eff T	0
108	Int MoMa	CD8eff T	9
109	CD4 T	CD8eff T	10
110	Treg	CD8eff T	14
111	CD8 T	CD8eff T	513
112	CD8 Memory T	CD8eff T	8
113	NK	CD8eff T	34
114	Neutrophils	CD8eff T	1
115	Naive B	CD8eff T	0
116	Plasmablasts	CD8eff T	20
117	Plasmacytoid Dendritic	CD8eff T	0
118	Myeloid Dendritic	CD8eff T	0
119	Epithelium/Granulocytes	CD8eff T	5
120	Epithelium/Pneumocytes/Ciliary	CD8eff T	0
121	M1 MoMa	CD8m T	101
122	M2 MoMa	CD8m T	19
123	Int MoMa	CD8m T	141
124	CD4 T	CD8m T	154
125	Treg	CD8m T	77
126	CD8 T	CD8m T	22
127	CD8 Memory T	CD8m T	2483
128	NK	CD8m T	1794
129	Neutrophils	CD8m T	8
130	Naive B	CD8m T	4
131	Plasmablasts	CD8m T	204
132	Plasmacytoid Dendritic	CD8m T	0
133	Myeloid Dendritic	CD8m T	0
134	Epithelium/Granulocytes	CD8m T	38
135	Epithelium/Pneumocytes/Ciliary	CD8m T	1
136	M1 MoMa	Class-switched B	150
137	M2 MoMa	Class-switched B	68
138	Int MoMa	Class-switched B	30
139	CD4 T	Class-switched B	5
140	Treg	Class-switched B	0
141	CD8 T	Class-switched B	23
142	CD8 Memory T	Class-switched B	0
143	NK	Class-switched B	10
144	Neutrophils	Class-switched B	2
145	Naive B	Class-switched B	5
146	Plasmablasts	Class-switched B	658
147	Plasmacytoid Dendritic	Class-switched B	0
148	Myeloid Dendritic	Class-switched B	1
149	Epithelium/Granulocytes	Class-switched B	121
150	Epithelium/Pneumocytes/Ciliary	Class-switched B	3
151	M1 MoMa	DC	47
152	M2 MoMa	DC	29
153	Int MoMa	DC	3
154	CD4 T	DC	0
155	Treg	DC	0
156	CD8 T	DC	0
157	CD8 Memory T	DC	0
158	NK	DC	0
159	Neutrophils	DC	0
160	Naive B	DC	92
161	Plasmablasts	DC	0
162	Plasmacytoid Dendritic	DC	0
163	Myeloid Dendritic	DC	247
164	Epithelium/Granulocytes	DC	0
165	Epithelium/Pneumocytes/Ciliary	DC	0
166	M1 MoMa	gd T	3
167	M2 MoMa	gd T	3
168	Int MoMa	gd T	0
169	CD4 T	gd T	52
170	Treg	gd T	5
171	CD8 T	gd T	0
172	CD8 Memory T	gd T	210
173	NK	gd T	39
174	Neutrophils	gd T	0
175	Naive B	gd T	0
176	Plasmablasts	gd T	3
177	Plasmacytoid Dendritic	gd T	0
178	Myeloid Dendritic	gd T	0
179	Epithelium/Granulocytes	gd T	0
180	Epithelium/Pneumocytes/Ciliary	gd T	0
181	M1 MoMa	IgA PB	71
182	M2 MoMa	IgA PB	19
183	Int MoMa	IgA PB	19
184	CD4 T	IgA PB	4
185	Treg	IgA PB	0
186	CD8 T	IgA PB	44
187	CD8 Memory T	IgA PB	0
188	NK	IgA PB	3
189	Neutrophils	IgA PB	2
190	Naive B	IgA PB	4
191	Plasmablasts	IgA PB	650
192	Plasmacytoid Dendritic	IgA PB	0
193	Myeloid Dendritic	IgA PB	0
194	Epithelium/Granulocytes	IgA PB	38
195	Epithelium/Pneumocytes/Ciliary	IgA PB	1
196	M1 MoMa	IgG PB	59
197	M2 MoMa	IgG PB	11
198	Int MoMa	IgG PB	17
199	CD4 T	IgG PB	1
200	Treg	IgG PB	0
201	CD8 T	IgG PB	88
202	CD8 Memory T	IgG PB	0
203	NK	IgG PB	0
204	Neutrophils	IgG PB	0
205	Naive B	IgG PB	3
206	Plasmablasts	IgG PB	802
207	Plasmacytoid Dendritic	IgG PB	1
208	Myeloid Dendritic	IgG PB	1
209	Epithelium/Granulocytes	IgG PB	35
210	Epithelium/Pneumocytes/Ciliary	IgG PB	2
211	M1 MoMa	Neutrophil	41
212	M2 MoMa	Neutrophil	1
213	Int MoMa	Neutrophil	4
214	CD4 T	Neutrophil	1
215	Treg	Neutrophil	0
216	CD8 T	Neutrophil	0
217	CD8 Memory T	Neutrophil	1
218	NK	Neutrophil	3
219	Neutrophils	Neutrophil	228
220	Naive B	Neutrophil	2
221	Plasmablasts	Neutrophil	0
222	Plasmacytoid Dendritic	Neutrophil	0
223	Myeloid Dendritic	Neutrophil	0
224	Epithelium/Granulocytes	Neutrophil	7
225	Epithelium/Pneumocytes/Ciliary	Neutrophil	0
226	M1 MoMa	NK	198
227	M2 MoMa	NK	37
228	Int MoMa	NK	96
229	CD4 T	NK	11
230	Treg	NK	1
231	CD8 T	NK	44
232	CD8 Memory T	NK	295
233	NK	NK	4616
234	Neutrophils	NK	34
235	Naive B	NK	16
236	Plasmablasts	NK	147
237	Plasmacytoid Dendritic	NK	0
238	Myeloid Dendritic	NK	0
239	Epithelium/Granulocytes	NK	138
240	Epithelium/Pneumocytes/Ciliary	NK	1
241	M1 MoMa	pDC	6
242	M2 MoMa	pDC	1
243	Int MoMa	pDC	1
244	CD4 T	pDC	1
245	Treg	pDC	0
246	CD8 T	pDC	0
247	CD8 Memory T	pDC	0
248	NK	pDC	4
249	Neutrophils	pDC	0
250	Naive B	pDC	13
251	Plasmablasts	pDC	6
252	Plasmacytoid Dendritic	pDC	183
253	Myeloid Dendritic	pDC	2
254	Epithelium/Granulocytes	pDC	4
255	Epithelium/Pneumocytes/Ciliary	pDC	0
256	M1 MoMa	Platelet	251
257	M2 MoMa	Platelet	22
258	Int MoMa	Platelet	12
259	CD4 T	Platelet	47
260	Treg	Platelet	2
261	CD8 T	Platelet	3
262	CD8 Memory T	Platelet	11
263	NK	Platelet	45
264	Neutrophils	Platelet	5
265	Naive B	Platelet	10
266	Plasmablasts	Platelet	16
267	Plasmacytoid Dendritic	Platelet	0
268	Myeloid Dendritic	Platelet	1
269	Epithelium/Granulocytes	Platelet	7
270	Epithelium/Pneumocytes/Ciliary	Platelet	0
271	M1 MoMa	RBC	455
272	M2 MoMa	RBC	52
273	Int MoMa	RBC	17
274	CD4 T	RBC	40
275	Treg	RBC	1
276	CD8 T	RBC	8
277	CD8 Memory T	RBC	4
278	NK	RBC	29
279	Neutrophils	RBC	12
280	Naive B	RBC	18
281	Plasmablasts	RBC	89
282	Plasmacytoid Dendritic	RBC	0
283	Myeloid Dendritic	RBC	2
284	Epithelium/Granulocytes	RBC	66
285	Epithelium/Pneumocytes/Ciliary	RBC	0
286	M1 MoMa	SC & Eosinophil	42
287	M2 MoMa	SC & Eosinophil	14
288	Int MoMa	SC & Eosinophil	9
289	CD4 T	SC & Eosinophil	14
290	Treg	SC & Eosinophil	1
291	CD8 T	SC & Eosinophil	1
292	CD8 Memory T	SC & Eosinophil	0
293	NK	SC & Eosinophil	8
294	Neutrophils	SC & Eosinophil	1
295	Naive B	SC & Eosinophil	5
296	Plasmablasts	SC & Eosinophil	15
297	Plasmacytoid Dendritic	SC & Eosinophil	1
298	Myeloid Dendritic	SC & Eosinophil	0
299	Epithelium/Granulocytes	SC & Eosinophil	155
300	Epithelium/Pneumocytes/Ciliary	SC & Eosinophil	0

### Sheet: PBMC Subgroup vs. Original
	Var1	Var2	Freq
1	M1-a	Activated Granulocyte	2
2	M1-b	Activated Granulocyte	0
3	M1-c	Activated Granulocyte	0
4	M1-d	Activated Granulocyte	14
5	M1-e	Activated Granulocyte	2
6	M1-f	Activated Granulocyte	0
7	M2-a	Activated Granulocyte	4
8	M2-b	Activated Granulocyte	0
9	M2-c	Activated Granulocyte	0
10	Int-a	Activated Granulocyte	1
11	Int-b	Activated Granulocyte	0
12	CD4 T-a	Activated Granulocyte	0
13	CD4 T-b	Activated Granulocyte	0
14	Treg	Activated Granulocyte	0
15	CD8 T	Activated Granulocyte	0
16	CD8 Memory T-a	Activated Granulocyte	0
17	CD8 Memory T-b	Activated Granulocyte	0
18	NK	Activated Granulocyte	0
19	Neutrophils	Activated Granulocyte	0
20	Naive B	Activated Granulocyte	0
21	Plasmablasts-a	Activated Granulocyte	1
22	Plasmablasts-b	Activated Granulocyte	4
23	Plasmacytoid Dendritic	Activated Granulocyte	0
24	Myeloid Dendritic	Activated Granulocyte	0
25	E/G	Activated Granulocyte	171
26	E/P/C	Activated Granulocyte	0
27	M1-a	B	83
28	M1-b	B	11
29	M1-c	B	4
30	M1-d	B	1
31	M1-e	B	21
32	M1-f	B	0
33	M2-a	B	39
34	M2-b	B	5
35	M2-c	B	3
36	Int-a	B	11
37	Int-b	B	39
38	CD4 T-a	B	74
39	CD4 T-b	B	11
40	Treg	B	2
41	CD8 T	B	0
42	CD8 Memory T-a	B	5
43	CD8 Memory T-b	B	3
44	NK	B	118
45	Neutrophils	B	4
46	Naive B	B	1864
47	Plasmablasts-a	B	5
48	Plasmablasts-b	B	20
49	Plasmacytoid Dendritic	B	0
50	Myeloid Dendritic	B	18
51	E/G	B	35
52	E/P/C	B	0
53	M1-a	CD14 Monocyte	4731
54	M1-b	CD14 Monocyte	522
55	M1-c	CD14 Monocyte	236
56	M1-d	CD14 Monocyte	2373
57	M1-e	CD14 Monocyte	457
58	M1-f	CD14 Monocyte	30
59	M2-a	CD14 Monocyte	660
60	M2-b	CD14 Monocyte	103
61	M2-c	CD14 Monocyte	12
62	Int-a	CD14 Monocyte	259
63	Int-b	CD14 Monocyte	3
64	CD4 T-a	CD14 Monocyte	0
65	CD4 T-b	CD14 Monocyte	0
66	Treg	CD14 Monocyte	0
67	CD8 T	CD14 Monocyte	0
68	CD8 Memory T-a	CD14 Monocyte	0
69	CD8 Memory T-b	CD14 Monocyte	0
70	NK	CD14 Monocyte	9
71	Neutrophils	CD14 Monocyte	51
72	Naive B	CD14 Monocyte	40
73	Plasmablasts-a	CD14 Monocyte	3
74	Plasmablasts-b	CD14 Monocyte	11
75	Plasmacytoid Dendritic	CD14 Monocyte	0
76	Myeloid Dendritic	CD14 Monocyte	1
77	E/G	CD14 Monocyte	13
78	E/P/C	CD14 Monocyte	0
79	M1-a	CD16 Monocyte	816
80	M1-b	CD16 Monocyte	9
81	M1-c	CD16 Monocyte	28
82	M1-d	CD16 Monocyte	0
83	M1-e	CD16 Monocyte	72
84	M1-f	CD16 Monocyte	3
85	M2-a	CD16 Monocyte	243
86	M2-b	CD16 Monocyte	7
87	M2-c	CD16 Monocyte	2
88	Int-a	CD16 Monocyte	6
89	Int-b	CD16 Monocyte	5
90	CD4 T-a	CD16 Monocyte	0
91	CD4 T-b	CD16 Monocyte	0
92	Treg	CD16 Monocyte	0
93	CD8 T	CD16 Monocyte	0
94	CD8 Memory T-a	CD16 Monocyte	0
95	CD8 Memory T-b	CD16 Monocyte	0
96	NK	CD16 Monocyte	4
97	Neutrophils	CD16 Monocyte	8
98	Naive B	CD16 Monocyte	23
99	Plasmablasts-a	CD16 Monocyte	0
100	Plasmablasts-b	CD16 Monocyte	3
101	Plasmacytoid Dendritic	CD16 Monocyte	0
102	Myeloid Dendritic	CD16 Monocyte	0
103	E/G	CD16 Monocyte	5
104	E/P/C	CD16 Monocyte	0
105	M1-a	CD4 T	34
106	M1-b	CD4 T	5
107	M1-c	CD4 T	2
108	M1-d	CD4 T	0
109	M1-e	CD4 T	5
110	M1-f	CD4 T	1
111	M2-a	CD4 T	3
112	M2-b	CD4 T	1
113	M2-c	CD4 T	2
114	Int-a	CD4 T	1
115	Int-b	CD4 T	16
116	CD4 T-a	CD4 T	138
117	CD4 T-b	CD4 T	8
118	Treg	CD4 T	1
119	CD8 T	CD4 T	0
120	CD8 Memory T-a	CD4 T	0
121	CD8 Memory T-b	CD4 T	0
122	NK	CD4 T	6
123	Neutrophils	CD4 T	8
124	Naive B	CD4 T	2
125	Plasmablasts-a	CD4 T	0
126	Plasmablasts-b	CD4 T	100
127	Plasmacytoid Dendritic	CD4 T	0
128	Myeloid Dendritic	CD4 T	0
129	E/G	CD4 T	42
130	E/P/C	CD4 T	0
131	M1-a	CD4m T	43
132	M1-b	CD4m T	3
133	M1-c	CD4m T	1
134	M1-d	CD4m T	0
135	M1-e	CD4m T	33
136	M1-f	CD4m T	4
137	M2-a	CD4m T	6
138	M2-b	CD4m T	19
139	M2-c	CD4m T	1
140	Int-a	CD4m T	18
141	Int-b	CD4m T	105
142	CD4 T-a	CD4m T	1858
143	CD4 T-b	CD4m T	717
144	Treg	CD4m T	450
145	CD8 T	CD4m T	3
146	CD8 Memory T-a	CD4m T	5
147	CD8 Memory T-b	CD4m T	62
148	NK	CD4m T	55
149	Neutrophils	CD4m T	21
150	Naive B	CD4m T	3
151	Plasmablasts-a	CD4m T	0
152	Plasmablasts-b	CD4m T	127
153	Plasmacytoid Dendritic	CD4m T	1
154	Myeloid Dendritic	CD4m T	0
155	E/G	CD4m T	21
156	E/P/C	CD4m T	1
157	M1-a	CD4n T	45
158	M1-b	CD4n T	3
159	M1-c	CD4n T	1
160	M1-d	CD4n T	0
161	M1-e	CD4n T	59
162	M1-f	CD4n T	3
163	M2-a	CD4n T	10
164	M2-b	CD4n T	45
165	M2-c	CD4n T	2
166	Int-a	CD4n T	24
167	Int-b	CD4n T	410
168	CD4 T-a	CD4n T	1422
169	CD4 T-b	CD4n T	823
170	Treg	CD4n T	8
171	CD8 T	CD4n T	1
172	CD8 Memory T-a	CD4n T	6
173	CD8 Memory T-b	CD4n T	8
174	NK	CD4n T	22
175	Neutrophils	CD4n T	4
176	Naive B	CD4n T	4
177	Plasmablasts-a	CD4n T	2
178	Plasmablasts-b	CD4n T	193
179	Plasmacytoid Dendritic	CD4n T	0
180	Myeloid Dendritic	CD4n T	0
181	E/G	CD4n T	20
182	E/P/C	CD4n T	1
183	M1-a	CD8eff T	5
184	M1-b	CD8eff T	1
185	M1-c	CD8eff T	0
186	M1-d	CD8eff T	0
187	M1-e	CD8eff T	8
188	M1-f	CD8eff T	0
189	M2-a	CD8eff T	0
190	M2-b	CD8eff T	0
191	M2-c	CD8eff T	0
192	Int-a	CD8eff T	9
193	Int-b	CD8eff T	0
194	CD4 T-a	CD8eff T	10
195	CD4 T-b	CD8eff T	0
196	Treg	CD8eff T	14
197	CD8 T	CD8eff T	513
198	CD8 Memory T-a	CD8eff T	8
199	CD8 Memory T-b	CD8eff T	0
200	NK	CD8eff T	34
201	Neutrophils	CD8eff T	1
202	Naive B	CD8eff T	0
203	Plasmablasts-a	CD8eff T	13
204	Plasmablasts-b	CD8eff T	7
205	Plasmacytoid Dendritic	CD8eff T	0
206	Myeloid Dendritic	CD8eff T	0
207	E/G	CD8eff T	5
208	E/P/C	CD8eff T	0
209	M1-a	CD8m T	36
210	M1-b	CD8m T	40
211	M1-c	CD8m T	2
212	M1-d	CD8m T	0
213	M1-e	CD8m T	22
214	M1-f	CD8m T	1
215	M2-a	CD8m T	8
216	M2-b	CD8m T	9
217	M2-c	CD8m T	2
218	Int-a	CD8m T	44
219	Int-b	CD8m T	97
220	CD4 T-a	CD8m T	127
221	CD4 T-b	CD8m T	27
222	Treg	CD8m T	77
223	CD8 T	CD8m T	22
224	CD8 Memory T-a	CD8m T	2236
225	CD8 Memory T-b	CD8m T	247
226	NK	CD8m T	1794
227	Neutrophils	CD8m T	8
228	Naive B	CD8m T	4
229	Plasmablasts-a	CD8m T	1
230	Plasmablasts-b	CD8m T	203
231	Plasmacytoid Dendritic	CD8m T	0
232	Myeloid Dendritic	CD8m T	0
233	E/G	CD8m T	38
234	E/P/C	CD8m T	1
235	M1-a	Class-switched B	121
236	M1-b	Class-switched B	5
237	M1-c	Class-switched B	8
238	M1-d	Class-switched B	3
239	M1-e	Class-switched B	9
240	M1-f	Class-switched B	4
241	M2-a	Class-switched B	63
242	M2-b	Class-switched B	1
243	M2-c	Class-switched B	4
244	Int-a	Class-switched B	30
245	Int-b	Class-switched B	0
246	CD4 T-a	Class-switched B	5
247	CD4 T-b	Class-switched B	0
248	Treg	Class-switched B	0
249	CD8 T	Class-switched B	23
250	CD8 Memory T-a	Class-switched B	0
251	CD8 Memory T-b	Class-switched B	0
252	NK	Class-switched B	10
253	Neutrophils	Class-switched B	2
254	Naive B	Class-switched B	5
255	Plasmablasts-a	Class-switched B	322
256	Plasmablasts-b	Class-switched B	336
257	Plasmacytoid Dendritic	Class-switched B	0
258	Myeloid Dendritic	Class-switched B	1
259	E/G	Class-switched B	121
260	E/P/C	Class-switched B	3
261	M1-a	DC	36
262	M1-b	DC	1
263	M1-c	DC	4
264	M1-d	DC	1
265	M1-e	DC	5
266	M1-f	DC	0
267	M2-a	DC	24
268	M2-b	DC	5
269	M2-c	DC	0
270	Int-a	DC	3
271	Int-b	DC	0
272	CD4 T-a	DC	0
273	CD4 T-b	DC	0
274	Treg	DC	0
275	CD8 T	DC	0
276	CD8 Memory T-a	DC	0
277	CD8 Memory T-b	DC	0
278	NK	DC	0
279	Neutrophils	DC	0
280	Naive B	DC	92
281	Plasmablasts-a	DC	0
282	Plasmablasts-b	DC	0
283	Plasmacytoid Dendritic	DC	0
284	Myeloid Dendritic	DC	247
285	E/G	DC	0
286	E/P/C	DC	0
287	M1-a	gd T	0
288	M1-b	gd T	3
289	M1-c	gd T	0
290	M1-d	gd T	0
291	M1-e	gd T	0
292	M1-f	gd T	0
293	M2-a	gd T	1
294	M2-b	gd T	2
295	M2-c	gd T	0
296	Int-a	gd T	0
297	Int-b	gd T	0
298	CD4 T-a	gd T	41
299	CD4 T-b	gd T	11
300	Treg	gd T	5
301	CD8 T	gd T	0
302	CD8 Memory T-a	gd T	12
303	CD8 Memory T-b	gd T	198
304	NK	gd T	39
305	Neutrophils	gd T	0
306	Naive B	gd T	0
307	Plasmablasts-a	gd T	0
308	Plasmablasts-b	gd T	3
309	Plasmacytoid Dendritic	gd T	0
310	Myeloid Dendritic	gd T	0
311	E/G	gd T	0
312	E/P/C	gd T	0
313	M1-a	IgA PB	59
314	M1-b	IgA PB	4
315	M1-c	IgA PB	0
316	M1-d	IgA PB	3
317	M1-e	IgA PB	4
318	M1-f	IgA PB	1
319	M2-a	IgA PB	18
320	M2-b	IgA PB	0
321	M2-c	IgA PB	1
322	Int-a	IgA PB	18
323	Int-b	IgA PB	1
324	CD4 T-a	IgA PB	4
325	CD4 T-b	IgA PB	0
326	Treg	IgA PB	0
327	CD8 T	IgA PB	44
328	CD8 Memory T-a	IgA PB	0
329	CD8 Memory T-b	IgA PB	0
330	NK	IgA PB	3
331	Neutrophils	IgA PB	2
332	Naive B	IgA PB	4
333	Plasmablasts-a	IgA PB	518
334	Plasmablasts-b	IgA PB	132
335	Plasmacytoid Dendritic	IgA PB	0
336	Myeloid Dendritic	IgA PB	0
337	E/G	IgA PB	38
338	E/P/C	IgA PB	1
339	M1-a	IgG PB	48
340	M1-b	IgG PB	0
341	M1-c	IgG PB	1
342	M1-d	IgG PB	3
343	M1-e	IgG PB	6
344	M1-f	IgG PB	1
345	M2-a	IgG PB	9
346	M2-b	IgG PB	1
347	M2-c	IgG PB	1
348	Int-a	IgG PB	17
349	Int-b	IgG PB	0
350	CD4 T-a	IgG PB	1
351	CD4 T-b	IgG PB	0
352	Treg	IgG PB	0
353	CD8 T	IgG PB	88
354	CD8 Memory T-a	IgG PB	0
355	CD8 Memory T-b	IgG PB	0
356	NK	IgG PB	0
357	Neutrophils	IgG PB	0
358	Naive B	IgG PB	3
359	Plasmablasts-a	IgG PB	700
360	Plasmablasts-b	IgG PB	102
361	Plasmacytoid Dendritic	IgG PB	1
362	Myeloid Dendritic	IgG PB	1
363	E/G	IgG PB	35
364	E/P/C	IgG PB	2
365	M1-a	Neutrophil	16
366	M1-b	Neutrophil	13
367	M1-c	Neutrophil	1
368	M1-d	Neutrophil	4
369	M1-e	Neutrophil	7
370	M1-f	Neutrophil	0
371	M2-a	Neutrophil	1
372	M2-b	Neutrophil	0
373	M2-c	Neutrophil	0
374	Int-a	Neutrophil	0
375	Int-b	Neutrophil	4
376	CD4 T-a	Neutrophil	1
377	CD4 T-b	Neutrophil	0
378	Treg	Neutrophil	0
379	CD8 T	Neutrophil	0
380	CD8 Memory T-a	Neutrophil	1
381	CD8 Memory T-b	Neutrophil	0
382	NK	Neutrophil	3
383	Neutrophils	Neutrophil	228
384	Naive B	Neutrophil	2
385	Plasmablasts-a	Neutrophil	0
386	Plasmablasts-b	Neutrophil	0
387	Plasmacytoid Dendritic	Neutrophil	0
388	Myeloid Dendritic	Neutrophil	0
389	E/G	Neutrophil	7
390	E/P/C	Neutrophil	0
391	M1-a	NK	26
392	M1-b	NK	163
393	M1-c	NK	1
394	M1-d	NK	0
395	M1-e	NK	5
396	M1-f	NK	3
397	M2-a	NK	22
398	M2-b	NK	13
399	M2-c	NK	2
400	Int-a	NK	58
401	Int-b	NK	38
402	CD4 T-a	NK	8
403	CD4 T-b	NK	3
404	Treg	NK	1
405	CD8 T	NK	44
406	CD8 Memory T-a	NK	274
407	CD8 Memory T-b	NK	21
408	NK	NK	4616
409	Neutrophils	NK	34
410	Naive B	NK	16
411	Plasmablasts-a	NK	0
412	Plasmablasts-b	NK	147
413	Plasmacytoid Dendritic	NK	0
414	Myeloid Dendritic	NK	0
415	E/G	NK	138
416	E/P/C	NK	1
417	M1-a	pDC	6
418	M1-b	pDC	0
419	M1-c	pDC	0
420	M1-d	pDC	0
421	M1-e	pDC	0
422	M1-f	pDC	0
423	M2-a	pDC	1
424	M2-b	pDC	0
425	M2-c	pDC	0
426	Int-a	pDC	0
427	Int-b	pDC	1
428	CD4 T-a	pDC	1
429	CD4 T-b	pDC	0
430	Treg	pDC	0
431	CD8 T	pDC	0
432	CD8 Memory T-a	pDC	0
433	CD8 Memory T-b	pDC	0
434	NK	pDC	4
435	Neutrophils	pDC	0
436	Naive B	pDC	13
437	Plasmablasts-a	pDC	5
438	Plasmablasts-b	pDC	1
439	Plasmacytoid Dendritic	pDC	183
440	Myeloid Dendritic	pDC	2
441	E/G	pDC	4
442	E/P/C	pDC	0
443	M1-a	Platelet	218
444	M1-b	Platelet	4
445	M1-c	Platelet	1
446	M1-d	Platelet	18
447	M1-e	Platelet	10
448	M1-f	Platelet	0
449	M2-a	Platelet	20
450	M2-b	Platelet	1
451	M2-c	Platelet	1
452	Int-a	Platelet	2
453	Int-b	Platelet	10
454	CD4 T-a	Platelet	42
455	CD4 T-b	Platelet	5
456	Treg	Platelet	2
457	CD8 T	Platelet	3
458	CD8 Memory T-a	Platelet	11
459	CD8 Memory T-b	Platelet	0
460	NK	Platelet	45
461	Neutrophils	Platelet	5
462	Naive B	Platelet	10
463	Plasmablasts-a	Platelet	0
464	Plasmablasts-b	Platelet	16
465	Plasmacytoid Dendritic	Platelet	0
466	Myeloid Dendritic	Platelet	1
467	E/G	Platelet	7
468	E/P/C	Platelet	0
469	M1-a	RBC	385
470	M1-b	RBC	10
471	M1-c	RBC	13
472	M1-d	RBC	26
473	M1-e	RBC	20
474	M1-f	RBC	1
475	M2-a	RBC	43
476	M2-b	RBC	4
477	M2-c	RBC	5
478	Int-a	RBC	15
479	Int-b	RBC	2
480	CD4 T-a	RBC	31
481	CD4 T-b	RBC	9
482	Treg	RBC	1
483	CD8 T	RBC	8
484	CD8 Memory T-a	RBC	3
485	CD8 Memory T-b	RBC	1
486	NK	RBC	29
487	Neutrophils	RBC	12
488	Naive B	RBC	18
489	Plasmablasts-a	RBC	5
490	Plasmablasts-b	RBC	84
491	Plasmacytoid Dendritic	RBC	0
492	Myeloid Dendritic	RBC	2
493	E/G	RBC	66
494	E/P/C	RBC	0
495	M1-a	SC & Eosinophil	30
496	M1-b	SC & Eosinophil	1
497	M1-c	SC & Eosinophil	1
498	M1-d	SC & Eosinophil	5
499	M1-e	SC & Eosinophil	4
500	M1-f	SC & Eosinophil	1
501	M2-a	SC & Eosinophil	11
502	M2-b	SC & Eosinophil	2
503	M2-c	SC & Eosinophil	1
504	Int-a	SC & Eosinophil	1
505	Int-b	SC & Eosinophil	8
506	CD4 T-a	SC & Eosinophil	12
507	CD4 T-b	SC & Eosinophil	2
508	Treg	SC & Eosinophil	1
509	CD8 T	SC & Eosinophil	1
510	CD8 Memory T-a	SC & Eosinophil	0
511	CD8 Memory T-b	SC & Eosinophil	0
512	NK	SC & Eosinophil	8
513	Neutrophils	SC & Eosinophil	1
514	Naive B	SC & Eosinophil	5
515	Plasmablasts-a	SC & Eosinophil	2
516	Plasmablasts-b	SC & Eosinophil	13
517	Plasmacytoid Dendritic	SC & Eosinophil	1
518	Myeloid Dendritic	SC & Eosinophil	0
519	E/G	SC & Eosinophil	155
520	E/P/C	SC & Eosinophil	0
