## Supplemental Table S7 for "Long non-coding RNAs (lncRNAs) NEAT1 and MALAT1 are differentially expressed in severe COVID-19 patients: An integrated single cell analysis"

### Sheet: All rDEGs by Cell Type
	g2_1_p_val	g3_1_p_val	g3_2_p_val	avg_logFC_g2_1	avg_logFC_g3_1	avg_logFC_g3_2	pct.1	pct.2	pct.3	g2_1p_val_adj	g3_1p_val_adj	g3_2p_val_adj	gene	celltype	sample
1	1.21605e-151	0	0	-0.536287	0.683022	1.21931	0.848	0.614	0.961	1.37039e-149	0	0	NEAT1	M1 MoMa	BAL
2	6.75413e-153	0	0	-0.165502	0.907587	1.07309	0.947	0.834	0.899	7.66318e-151	0	0	S100A9	M1 MoMa	BAL
3	0	0	0	0.751268	1.60005	0.848786	0.761	0.99	0.996	0	0	0	H3F3B	M1 MoMa	BAL
4	1.30581e-74	0	0	0.532947	1.36701	0.834064	0.106	0.444	0.833	8.64243e-73	0	0	VAMP5	M1 MoMa	BAL
5	1.27559e-172	0	0	1.27653	2.04714	0.77061	0.683	0.867	0.975	1.61174e-170	0	0	CTSL	M1 MoMa	BAL
6	0	0	0	-1.30418	-0.587961	0.716223	0.998	0.879	0.971	0	0	0	MT-CO3	M1 MoMa	BAL
7	3.2606e-25	0	0	0.709638	1.34905	0.639414	0.85	0.956	0.983	1.26469e-23	0	0	CTSB	M1 MoMa	BAL
8	9.26425e-162	0	0	-0.556454	-1.45049	-0.894033	1	0.999	0.991	1.11161e-159	0	0	TMSB4X	M1 MoMa	BAL
9	1.82147e-113	0	0	-0.147764	-1.18249	-1.03472	0.865	0.867	0.639	1.59891e-111	0	0	HLA-DRB5	M1 MoMa	BAL
10	0	0	0	-0.588392	-2.50529	-1.9169	0.95	0.57	0.01	0	0	0	FABP4	M1 MoMa	BAL
11	0	0	0	1.39456	-0.7444	-2.13896	0.832	0.813	0.212	0	0	0	C1QC	M1 MoMa	BAL
12	3.58847e-308	0	0	-0.383768	-2.57346	-2.18969	0.999	0.91	0.444	8.55005e-306	0	0	APOC1	M1 MoMa	BAL
13	0	0	0	1.02678	-1.41898	-2.44576	0.825	0.867	0.077	0	0	0	NUPR1	M1 MoMa	BAL
14	1.13398e-60	0	6.18564e-303	0.395655	1.39457	0.998912	0.18	0.37	0.805	6.56706e-59	0	2.48596e-300	NFKBIA	M1 MoMa	BAL
15	7.78531e-72	0	1.74592e-274	0.395404	0.938918	0.543514	0.035	0.267	0.622	5.03284e-70	0	6.06651e-272	GBP5	M1 MoMa	BAL
16	1.25803e-234	0	5.9126e-255	0.845027	1.40471	0.559687	0.134	0.699	0.851	2.25614e-232	0	1.73006e-252	GBP1	M1 MoMa	BAL
17	4.4761e-100	0	1.35482e-251	0.524524	1.30549	0.780968	0.454	0.804	0.908	3.64169e-98	0	3.82988e-249	BCL2A1	M1 MoMa	BAL
18	1.17917e-23	0	4.36814e-236	0.190289	0.692141	0.501852	0.568	0.68	0.795	4.45958e-22	0	1.10385e-233	PLAUR	M1 MoMa	BAL
19	0	0	7.58747e-197	1.38324	2.08306	0.699818	0.013	0.735	0.888	0	0	1.37552e-194	RSAD2	M1 MoMa	BAL
20	0	0	6.58322e-162	-0.909923	-1.68025	-0.770332	1	0.994	0.96	0	0	8.96313e-160	HLA-DRA	M1 MoMa	BAL
21	0	0	1.21745e-150	1.83644	2.43291	0.596465	0.482	0.992	0.991	0	0	1.54413e-148	ISG15	M1 MoMa	BAL
22	0	0	2.53347e-135	2.33164	1.79366	-0.537984	0.134	0.979	0.825	0	0	2.75274e-133	IFIT2	M1 MoMa	BAL
23	2.65642e-19	1.39413e-290	1.13021e-133	-0.0612859	0.429044	0.490329	0.978	0.982	0.958	9.42661e-18	5.26062e-289	1.20835e-131	CSTB	M1 MoMa	BAL
24	0	0	7.2757e-128	1.96324	1.67493	-0.288308	0.086	0.985	0.82	0	0	7.44465e-126	IFIT1	M1 MoMa	BAL
25	6.96941e-311	8.1821e-221	1.88639e-127	0.915533	0.199354	-0.71618	0.894	0.978	0.885	1.7094e-308	2.93473e-219	1.91842e-125	CD68	M1 MoMa	BAL
26	0	0	6.66105e-122	1.51964	2.09666	0.577018	0.012	0.674	0.929	0	0	6.44037e-120	IFITM1	M1 MoMa	BAL
27	6.31876e-170	0	4.91971e-111	0.815579	1.13404	0.318462	0.322	0.761	0.858	7.8355e-168	0	4.35296e-109	MT-ND4L	M1 MoMa	BAL
28	8.90055e-185	0	2.63555e-105	-0.32097	-0.696542	-0.375573	0.999	0.985	0.977	1.20201e-182	0	2.22567e-103	CST3	M1 MoMa	BAL
29	4.94751e-121	8.50637e-61	1.28839e-103	-0.638931	-0.0399491	0.598982	0.998	0.968	0.999	4.55895e-119	2.64443e-59	1.07712e-101	MALAT1	M1 MoMa	BAL
30	4.48119e-31	7.10044e-95	2.05386e-93	0.016274	0.251016	0.234742	0.965	0.975	0.953	1.87788e-29	2.27303e-93	1.53611e-91	LGALS3	M1 MoMa	BAL
31	8.12725e-67	0	3.82977e-93	0.607925	0.790098	0.182172	0.838	0.981	0.936	4.97432e-65	0	2.82632e-91	GLUL	M1 MoMa	BAL
32	0	0	5.75994e-92	-1.35951	-1.336	0.0235032	0.972	0.506	0.426	0	0	4.19507e-90	RPL36A	M1 MoMa	BAL
33	0	0	9.89735e-90	-1.53337	-1.8265	-0.29313	0.999	0.901	0.822	0	0	7.00947e-88	LYZ	M1 MoMa	BAL
34	3.16166e-23	0	8.65672e-84	0.0134505	0.303076	0.289626	0.145	0.153	0.395	1.18498e-21	0	5.90515e-82	JAK1	M1 MoMa	BAL
35	0	0	2.86802e-67	0.975709	0.686822	-0.288887	0.176	0.91	0.643	0	0	1.70229e-65	OASL	M1 MoMa	BAL
36	2.2428e-30	0	9.60756e-65	0.132825	0.327786	0.194961	0.037	0.128	0.299	9.29353e-29	0	5.57356e-63	CORO1A	M1 MoMa	BAL
37	0	0	3.89106e-46	2.39043	2.62791	0.23748	0.381	1	0.998	0	0	1.91719e-44	IFITM3	M1 MoMa	BAL
38	3.45024e-46	0	5.40134e-33	-0.0999227	-0.366596	-0.266674	1	1	1	1.71264e-44	0	2.31287e-31	FTL	M1 MoMa	BAL
39	3.00688e-83	0	2.0885e-28	-0.148105	-0.401173	-0.253068	1	0.998	0.995	2.15237e-81	0	8.40364e-27	TYROBP	M1 MoMa	BAL
40	2.30512e-32	0	5.37576e-25	0.0915315	0.289696	0.198164	0.063	0.151	0.277	9.77026e-31	0	2.09241e-23	KIAA1551	M1 MoMa	BAL
41	0	0	1.46921e-22	1.80031	1.76441	-0.0358931	0.188	0.98	0.894	0	0	5.56914e-21	IFIT3	M1 MoMa	BAL
42	0	0	6.65511e-19	1.38541	1.41299	0.0275803	0.494	0.955	0.903	0	0	2.40775e-17	IFI30	M1 MoMa	BAL
43	0	0	9.38086e-13	1.65683	1.73928	0.082455	0.061	0.882	0.793	0	0	3.12605e-11	TNFSF10	M1 MoMa	BAL
44	0	0	7.86341e-12	0.901693	0.885975	-0.015718	0.005	0.638	0.477	0	0	2.58423e-10	MTRNR2L12	M1 MoMa	BAL
45	5.30864e-133	3.28477e-268	0	-0.811835	0.503063	1.3149	0.861	0.504	0.938	8.76636e-131	1.87942e-266	0	NEAT1	M2 MoMa	BAL
46	2.40653e-164	0	0	0.98722	2.2073	1.22008	0.789	0.926	0.993	4.69442e-162	0	0	CTSL	M2 MoMa	BAL
47	1.0342e-15	0	0	0.639286	1.5849	0.945611	0.905	0.986	0.998	4.69358e-14	0	0	CTSB	M2 MoMa	BAL
48	9.39805e-145	0	0	-0.573802	-1.26504	-0.691242	1	0.999	0.997	1.63276e-142	0	0	TMSB4X	M2 MoMa	BAL
49	0	0	0	-0.706537	-1.44949	-0.742948	1	1	0.991	0	0	0	HLA-DRA	M2 MoMa	BAL
50	4.07854e-119	0	0	0.0509336	-0.884779	-0.935712	0.881	0.966	0.813	5.91512e-117	0	0	HLA-DRB5	M2 MoMa	BAL
51	1.25333e-318	0	0	-1.30117	-2.26972	-0.968554	1	0.958	0.719	5.97246e-316	0	0	LYZ	M2 MoMa	BAL
52	7.92708e-116	0	0	-0.308934	-1.66094	-1.35201	0.999	0.985	0.836	1.13486e-113	0	0	APOC1	M2 MoMa	BAL
53	2.47396e-260	0	0	1.05797	-1.00308	-2.06105	0.915	0.96	0.311	9.06856e-258	0	0	NUPR1	M2 MoMa	BAL
54	3.34058e-198	2.70899e-12	3.6116e-274	-0.532298	0.107649	0.639946	0.996	0.981	0.998	8.19351e-196	8.49285e-11	2.40944e-271	MT-CO1	M2 MoMa	BAL
55	8.29654e-210	1.03097e-20	1.04383e-271	-0.361666	0.189342	0.551008	0.998	0.982	0.99	2.19641e-207	3.3163e-19	6.82723e-269	CTSD	M2 MoMa	BAL
56	1.23429e-09	0	6.76925e-262	-0.0676128	-0.61056	-0.542947	1	1	0.998	4.84378e-08	0	3.96143e-259	TYROBP	M2 MoMa	BAL
57	2.57049e-12	0	1.22543e-259	0.0366077	1.12626	1.08965	0.121	0.128	0.75	1.07314e-10	0	6.92826e-257	NFKBIA	M2 MoMa	BAL
58	4.87465e-98	1.55042e-126	1.99708e-252	-0.210738	0.388157	0.598895	0.99	0.987	0.985	5.78661e-96	6.14221e-125	1.11028e-249	CSTB	M2 MoMa	BAL
59	8.36138e-77	0	8.92908e-233	0.306055	1.17728	0.871222	0.085	0.331	0.759	8.3757e-75	0	4.19503e-230	VAMP5	M2 MoMa	BAL
60	0	0	8.18596e-230	1.76082	0.792965	-0.96786	0.894	0.987	0.827	0	0	3.64079e-227	C1QC	M2 MoMa	BAL
61	6.95531e-190	0	1.90938e-197	-0.169311	-1.85769	-1.68838	0.955	0.78	0.105	1.63386e-187	0	5.95245e-195	FABP4	M2 MoMa	BAL
62	1.63901e-196	0	7.80486e-181	0.507029	1.2229	0.715868	0.706	0.983	0.987	3.96176e-194	0	2.09957e-178	H3F3B	M2 MoMa	BAL
63	0	0	6.39222e-180	2.20859	1.51426	-0.694336	0.106	0.986	0.778	0	0	1.69226e-177	IFIT2	M2 MoMa	BAL
64	4.46573e-13	0	1.21168e-168	0.177043	0.717873	0.54083	0.58	0.721	0.833	1.88085e-11	0	2.74952e-166	PLAUR	M2 MoMa	BAL
65	0	0	9.17046e-166	-1.1162	-0.617553	0.498649	0.997	0.906	0.96	0	0	1.99934e-163	MT-CO3	M2 MoMa	BAL
66	1.04315e-40	0	2.16592e-165	0.152825	0.812695	0.65987	0.02	0.13	0.567	6.84971e-39	0	4.69148e-163	GBP5	M2 MoMa	BAL
67	1.96393e-158	0	4.89635e-157	0.46716	1.25702	0.789855	0.083	0.492	0.807	3.70117e-156	0	9.95899e-155	GBP1	M2 MoMa	BAL
68	0	0	1.07761e-128	1.92864	1.52338	-0.405259	0.059	0.986	0.781	0	0	1.61193e-126	IFIT1	M2 MoMa	BAL
69	4.60391e-34	0	9.25107e-122	-0.250911	-0.532022	-0.281111	1	0.996	0.985	2.73748e-32	0	1.26991e-119	CST3	M2 MoMa	BAL
70	0	0	6.48007e-114	0.898884	1.81153	0.912649	0.007	0.652	0.835	0	0	8.00577e-112	RSAD2	M2 MoMa	BAL
71	0	0	1.53942e-102	2.43043	2.24867	-0.181761	0.326	1	0.996	0	0	1.63537e-100	IFITM3	M2 MoMa	BAL
72	1.13574e-49	8.58124e-33	2.79881e-102	-0.0493158	0.239767	0.289083	0.982	0.987	0.979	8.5326e-48	2.8341e-31	2.96381e-100	LGALS3	M2 MoMa	BAL
73	0	0	1.23505e-98	0.942171	0.554072	-0.388099	0.157	0.924	0.597	0	0	1.25603e-96	OASL	M2 MoMa	BAL
74	1.13835e-22	0	6.21513e-84	0.4568	0.715189	0.258388	0.885	0.987	0.948	5.79722e-21	0	5.37094e-82	GLUL	M2 MoMa	BAL
75	4.20798e-178	0	2.60455e-78	1.05001	1.34038	0.290362	0.318	0.835	0.9	9.11464e-176	0	2.10873e-76	MT-ND4L	M2 MoMa	BAL
76	2.1216e-68	0	1.58856e-52	0.421687	0.872111	0.450424	0.432	0.744	0.81	1.93891e-66	0	9.54765e-51	BCL2A1	M2 MoMa	BAL
77	0	0	9.86077e-50	1.62831	2.11465	0.486344	0.393	0.992	0.961	0	0	5.77063e-48	ISG15	M2 MoMa	BAL
78	0	0	1.10718e-39	1.44775	1.3632	-0.0845549	0.039	0.887	0.69	0	0	5.82528e-38	TNFSF10	M2 MoMa	BAL
79	0	0	2.24036e-38	1.60965	1.5564	-0.053247	0.16	0.982	0.867	0	0	1.15684e-36	IFIT3	M2 MoMa	BAL
80	0	0	2.07601e-37	-1.34026	-1.20145	0.138801	0.963	0.479	0.504	0	0	1.06374e-35	RPL36A	M2 MoMa	BAL
81	0	0	1.45302e-31	1.39116	1.5537	0.162533	0.522	0.983	0.93	0	0	6.89452e-30	IFI30	M2 MoMa	BAL
82	4.3982e-110	1.88735e-274	1.47082e-28	-0.362255	-0.24648	0.115775	0.918	0.708	0.667	5.79885e-108	1.09871e-272	6.7486e-27	S100A9	M2 MoMa	BAL
83	4.46864e-35	2.31035e-30	6.00514e-28	-0.701789	-0.101678	0.600112	0.996	0.981	0.995	2.71019e-33	7.60023e-29	2.74027e-26	MALAT1	M2 MoMa	BAL
84	0	0	1.89263e-24	0.889453	0.949524	0.0600715	0.004	0.671	0.499	0	0	8.27424e-23	MTRNR2L12	M2 MoMa	BAL
85	3.30203e-15	9.78732e-183	1.27824e-20	-0.026627	0.230796	0.257423	0.129	0.102	0.337	1.47057e-13	4.41183e-181	5.30326e-19	JAK1	M2 MoMa	BAL
86	0	0	3.15749e-18	1.22975	1.40073	0.170988	0.106	0.949	0.844	0	0	1.27204e-16	MX1	M2 MoMa	BAL
87	4.94467e-230	0	2.98107e-16	1.02001	0.499291	-0.520718	0.934	0.997	0.955	1.43426e-227	0	1.16988e-14	CD68	M2 MoMa	BAL
88	7.42675e-33	1.7137e-72	3.89001e-101	-0.609855	0.647712	1.25757	0.791	0.481	0.903	3.83489e-31	1.46574e-70	4.3253e-97	NEAT1	NK	BAL
89	0	0	4.85236e-81	-2.98269	-1.42447	1.55822	1	0.965	0.998	0	0	3.2372e-77	FTL	NK	BAL
90	3.2095e-301	1.7196e-256	6.84923e-70	-2.58591	-1.03412	1.55179	1	0.986	0.996	1.52942e-297	8.56128e-254	2.077e-66	FTH1	NK	BAL
91	3.50051e-65	4.56442e-44	4.41436e-66	-0.739775	0.559373	1.29915	0.702	0.176	0.644	3.98521e-63	2.44783e-42	1.22708e-62	CTSB	NK	BAL
92	3.07616e-59	1.71253e-71	4.06128e-65	-0.666768	1.07206	1.73883	0.581	0.087	0.565	3.03584e-57	1.42456e-69	1.04209e-61	CTSL	NK	BAL
93	2.43607e-162	1.38166e-72	2.21078e-60	-1.45737	-0.0638335	1.39353	0.892	0.09	0.574	1.37729e-159	1.18478e-70	4.91634e-57	S100A9	NK	BAL
94	2.22151e-184	1.6639e-134	7.81112e-53	-1.59821	-0.605036	0.993177	0.956	0.239	0.667	2.05842e-181	2.95227e-132	1.13285e-49	CTSD	NK	BAL
95	1.13762e-29	6.19029e-62	2.01133e-51	-0.361201	0.548038	0.909239	0.372	0.076	0.46	5.31478e-28	4.4311e-60	2.58045e-48	BCL2A1	NK	BAL
96	2.89496e-132	3.55432e-62	3.35143e-51	-1.18434	-0.315558	0.868785	0.961	0.592	0.859	1.27062e-129	2.55521e-60	4.14051e-48	FCER1G	NK	BAL
97	1.89146e-67	8.05301e-25	1.49137e-47	-0.742225	0.171909	0.914134	0.733	0.215	0.596	2.31961e-65	3.09832e-23	1.38188e-44	GLUL	NK	BAL
98	3.204e-179	5.55625e-156	2.40635e-45	1.36995	0.780813	-0.589138	0.078	0.917	0.6	2.429e-176	1.19574e-153	2.05817e-42	CORO1A	NK	BAL
99	2.54259e-289	0	2.00457e-44	-2.46503	-1.561	0.904023	0.964	0.187	0.58	1.06016e-285	0	1.63089e-41	CST3	NK	BAL
100	8.09347e-115	1.65003e-50	1.51022e-43	-1.14981	-0.238683	0.911131	0.927	0.457	0.751	2.45431e-112	1.00073e-48	1.14492e-40	CSTB	NK	BAL
101	6.81059e-44	3.68869e-71	4.8559e-43	-0.392093	0.618559	1.01065	0.417	0.048	0.402	4.5988e-42	3.03811e-69	3.52126e-40	IFI30	NK	BAL
102	9.02161e-66	9.25672e-36	8.36437e-43	-0.513317	0.114819	0.628136	0.442	0.007	0.33	1.05222e-63	4.27668e-34	5.93639e-40	PLAUR	NK	BAL
103	5.53204e-85	8.96649e-51	6.45967e-39	1.03124	0.367684	-0.663552	0.055	0.561	0.3	9.71222e-83	5.46792e-49	3.91773e-36	CD3E	NK	BAL
104	5.10688e-245	0	7.68305e-39	-1.5951	-1.02566	0.569443	0.97	0.668	0.922	1.31039e-241	0	4.57649e-36	TYROBP	NK	BAL
105	1.03816e-119	9.73837e-69	2.71442e-36	-1.19367	-0.337534	0.856139	0.92	0.363	0.673	3.62618e-117	7.77136e-67	1.37189e-33	LGALS3	NK	BAL
106	1.68063e-279	0	5.0996e-33	-3.39649	-2.78779	0.608692	0.969	0.111	0.467	6.22899e-276	0	2.10009e-30	LYZ	NK	BAL
107	4.94405e-19	1.30675e-133	4.06638e-27	0.248913	0.794174	0.545261	0.077	0.315	0.528	1.75259e-17	2.30631e-131	1.07653e-24	VAMP5	NK	BAL
108	0	0	9.34633e-26	-2.85824	-2.23423	0.624016	0.985	0.509	0.775	0	0	2.18018e-23	HLA-DRA	NK	BAL
109	5.8957e-111	7.96022e-84	4.03073e-25	-0.930734	-0.431091	0.499643	0.778	0.131	0.404	1.72511e-108	7.97385e-82	9.13189e-23	CD68	NK	BAL
110	1.89016e-17	8.47716e-140	9.21522e-22	0.436028	0.981257	0.545229	0.151	0.391	0.601	6.45344e-16	1.58861e-137	1.62935e-19	NFKBIA	NK	BAL
111	1.14145e-99	7.89835e-69	1.27813e-21	0.724153	0.422502	-0.301651	0.166	0.796	0.487	2.76168e-97	6.31811e-67	2.19766e-19	JAK1	NK	BAL
112	1.09226e-82	5.45902e-48	2.01954e-20	0.626203	0.325076	-0.301127	0.069	0.612	0.305	1.81267e-80	3.18351e-46	3.16271e-18	KIAA1551	NK	BAL
113	1.08013e-178	0	3.78928e-19	-2.10981	-2.25494	-0.145133	0.911	0.125	0.008	8.00668e-176	0	5.49561e-17	FABP4	NK	BAL
114	2.44135e-117	0	2.06665e-18	-0.739957	-0.962203	-0.222246	1	1	1	7.83039e-115	0	2.76856e-16	TMSB4X	NK	BAL
115	3.81524e-314	0	7.1106e-18	2.99337	2.6303	-0.363069	0.044	0.99	0.979	2.12108e-310	0	9.08768e-16	IFITM1	NK	BAL
116	4.23085e-183	2.85666e-200	2.1927e-15	1.27769	1.17516	-0.102529	0.011	0.785	0.53	3.71391e-180	8.98958e-198	2.32936e-13	MTRNR2L12	NK	BAL
117	5.84815e-137	0	6.83087e-13	1.7753	2.09756	0.322264	0.353	0.931	0.923	2.63617e-134	0	5.71071e-11	IFITM3	NK	BAL
118	2.16012e-86	6.13794e-214	9.42079e-13	-1.0359	-0.861083	0.174815	0.747	0.17	0.122	3.91604e-84	2.20154e-211	7.79775e-11	C1QC	NK	BAL
119	5.33502e-58	3.29559e-46	1.97453e-12	-0.751962	-0.338587	0.413375	1	0.983	0.985	5.07009e-56	1.85069e-44	1.59272e-10	MT-CO3	NK	BAL
120	3.09107e-149	0	2.20185e-12	1.14452	1.40931	0.264791	0.706	0.997	0.996	1.53894e-146	0	1.76556e-10	H3F3B	NK	BAL
121	1.04036e-167	0	2.60434e-12	-1.08708	-1.28457	-0.197483	0.977	0.803	0.577	6.54782e-165	0	2.07334e-10	RPL36A	NK	BAL
122	1.91968e-164	3.81367e-309	8.61521e-11	1.65407	1.33656	-0.317514	0.114	0.82	0.829	1.12342e-161	2.76549e-306	5.97459e-09	MX1	NK	BAL
123	1.30308e-60	1.0181e-175	1.28008e-10	0.695126	1.00668	0.31155	0.076	0.536	0.601	1.34157e-58	2.57278e-173	8.76786e-09	GBP1	NK	BAL
124	1.19165e-221	0	3.77567e-10	-1.81344	-1.51994	0.293496	0.932	0.232	0.42	1.9875e-218	0	2.41737e-08	HLA-DRB5	NK	BAL
125	7.30452e-122	0	4.41034e-10	-1.36912	-1.49618	-0.127063	0.844	0.166	0.048	2.73772e-119	0	2.81292e-08	NUPR1	NK	BAL
126	5.85311e-167	2.69501e-102	6.19691e-62	1.16141	0.514651	-0.646762	0.093	0.832	0.458	3.90484e-164	3.08925e-100	2.99627e-58	OASL	CD4 T	BAL
127	2.76302e-198	3.57298e-208	6.2877e-62	1.39536	0.799646	-0.595717	0.069	0.889	0.619	2.9731e-195	1.13508e-205	2.99627e-58	CD3E	CD4 T	BAL
128	6.6684e-236	0	2.07924e-51	1.883	1.25648	-0.626522	0.092	0.919	0.791	1.48292e-232	0	6.93573e-48	MX1	CD4 T	BAL
129	0	0	4.71106e-44	2.99643	2.4311	-0.565328	0.045	0.977	0.923	0	0	9.24393e-41	IFITM1	CD4 T	BAL
130	1.56874e-20	1.45639e-21	1.41702e-43	-0.493233	0.313379	0.806612	0.783	0.55	0.805	5.95996e-19	5.35622e-20	2.36338e-40	NEAT1	CD4 T	BAL
131	3.11956e-12	4.91018e-21	1.21387e-39	0.266078	-0.294834	-0.560912	0.998	0.993	0.997	1.04372e-10	1.79593e-19	1.55735e-36	MALAT1	CD4 T	BAL
132	1.00911e-110	1.32324e-57	1.3795e-38	0.774702	0.312288	-0.462414	0.074	0.678	0.313	2.7819e-108	8.706e-56	1.7043e-35	KIAA1551	CD4 T	BAL
133	4.75234e-209	1.41914e-234	1.9997e-37	1.5065	0.984598	-0.521899	0.051	0.879	0.611	6.60516e-206	5.37936e-232	2.30013e-34	IFIT1	CD4 T	BAL
134	3.78624e-160	2.52737e-153	3.37248e-37	1.15974	0.683713	-0.476024	0.088	0.883	0.577	2.33884e-157	4.90148e-151	3.6289e-34	CORO1A	CD4 T	BAL
135	2.50769e-34	1.1901e-25	4.78014e-34	-0.515189	0.593181	1.10837	0.551	0.164	0.487	1.33199e-32	4.68137e-24	4.19608e-31	CTSL	CD4 T	BAL
136	3.89014e-180	3.80921e-208	6.16249e-32	1.75483	1.07047	-0.684357	0.069	0.836	0.606	3.0896e-177	1.19872e-205	4.67187e-29	TNFSF10	CD4 T	BAL
137	2.39131e-135	1.14219e-131	5.01719e-31	-1.29253	-0.489894	0.802635	0.836	0.091	0.395	9.16861e-133	1.7721e-129	3.63823e-28	S100A9	CD4 T	BAL
138	0	0	1.35356e-30	-2.98178	-1.87261	1.10916	1	0.997	0.983	0	0	9.60652e-28	FTL	CD4 T	BAL
139	2.76145e-177	3.19245e-242	2.03897e-28	-1.75711	-0.895545	0.861569	0.929	0.174	0.474	2.14218e-174	1.28302e-239	1.25951e-25	FCER1G	CD4 T	BAL
140	9.92988e-28	7.79878e-189	6.74699e-25	0.453188	1.06473	0.611546	0.161	0.47	0.648	4.48822e-26	2.01662e-186	3.04134e-22	NFKBIA	CD4 T	BAL
141	1.32606e-185	1.39304e-269	5.01725e-23	-1.57296	-0.927758	0.6452	0.938	0.158	0.413	1.10583e-182	6.73444e-267	1.78043e-20	CTSD	CD4 T	BAL
142	3.00849e-23	8.68298e-34	5.96662e-23	-0.347862	0.186238	0.5341	0.362	0.094	0.299	1.21347e-21	3.82109e-32	2.09504e-20	BCL2A1	CD4 T	BAL
143	3.52722e-20	1.22196e-12	3.80613e-22	-0.419533	0.249173	0.668706	0.663	0.409	0.569	1.33097e-18	3.98056e-11	1.19775e-19	CTSB	CD4 T	BAL
144	1.39745e-59	7.33661e-32	5.28503e-22	-0.671736	-0.219202	0.452534	0.996	0.973	0.989	1.48929e-57	3.1537e-30	1.63234e-19	MT-CO3	CD4 T	BAL
145	2.95243e-36	3.3957e-253	9.25439e-22	-0.518725	-0.779383	-0.260658	1	1	0.996	1.63867e-34	1.47104e-250	2.78107e-19	TMSB4X	CD4 T	BAL
146	2.50233e-119	9.02274e-101	6.59657e-21	0.856375	0.483967	-0.372408	0.025	0.628	0.342	8.18336e-117	1.0168e-98	1.74636e-18	GBP5	CD4 T	BAL
147	7.97866e-267	0	1.5184e-20	-2.53388	-1.82598	0.707899	0.951	0.228	0.478	2.95716e-263	0	3.95696e-18	TYROBP	CD4 T	BAL
148	1.50078e-95	1.71474e-108	9.75657e-19	-1.00761	-0.453373	0.554233	0.898	0.517	0.608	3.14853e-93	2.11846e-106	2.12712e-16	CSTB	CD4 T	BAL
149	4.66471e-54	1.59144e-45	4.71415e-17	-0.696283	-0.120269	0.576014	0.647	0.171	0.378	4.32224e-52	8.56219e-44	9.30473e-15	GLUL	CD4 T	BAL
150	6.68036e-127	0	9.13365e-16	-1.4645	-1.59393	-0.129429	0.831	0.148	0.023	2.3706e-124	0	1.53874e-13	NUPR1	CD4 T	BAL
151	2.18638e-158	0	1.43008e-15	-2.01588	-2.11444	-0.0985674	0.859	0.101	0.009	1.27949e-155	0	2.28245e-13	FABP4	CD4 T	BAL
152	8.94771e-23	2.65707e-48	2.00431e-15	-0.312834	0.188096	0.50093	0.327	0.074	0.221	3.55743e-21	1.50991e-46	3.15367e-13	IFI30	CD4 T	BAL
153	1.19494e-151	0	3.72149e-15	1.43031	1.74192	0.31161	0.391	0.946	0.955	6.32691e-149	0	5.74712e-13	MT-ND4L	CD4 T	BAL
154	3.92246e-235	0	9.02752e-15	-2.30172	-1.8341	0.467624	0.945	0.161	0.38	8.17759e-232	0	1.3426e-12	CST3	CD4 T	BAL
155	5.24805e-88	2.29141e-84	9.78501e-15	0.674894	0.434012	-0.240882	0.159	0.735	0.493	9.2624e-86	2.15308e-82	1.44424e-12	JAK1	CD4 T	BAL
156	6.54153e-41	2.86466e-38	1.01751e-14	-0.422403	-0.115866	0.306537	0.37	0.034	0.188	4.10933e-39	1.37097e-36	1.48864e-12	PLAUR	CD4 T	BAL
157	1.68374e-29	1.30415e-96	6.77096e-14	0.256288	0.556675	0.300388	0.056	0.326	0.39	7.92165e-28	1.3988e-94	8.89208e-12	VAMP5	CD4 T	BAL
158	8.91922e-146	1.8245e-183	7.91679e-14	1.39189	1.05067	-0.341214	0.087	0.789	0.583	4.25026e-143	4.41014e-181	1.03156e-11	IFIT2	CD4 T	BAL
159	8.69076e-168	1.99338e-229	2.37678e-13	1.40705	1.12722	-0.279833	0.143	0.862	0.687	6.03953e-165	7.07373e-227	2.92554e-11	IFIT3	CD4 T	BAL
160	2.71954e-93	3.62294e-215	8.61744e-13	1.17979	1.5059	0.326104	0.332	0.893	0.789	5.43207e-91	1.22071e-212	9.98097e-11	IFITM3	CD4 T	BAL
161	7.23689e-66	1.32309e-244	2.05881e-12	-0.871714	-0.87353	-0.00181595	0.633	0.148	0.065	8.50004e-64	5.38225e-242	2.26075e-10	C1QC	CD4 T	BAL
162	1.5786e-195	1.03185e-273	2.08098e-12	1.45922	1.14673	-0.312492	0.009	0.795	0.599	1.54875e-192	5.21508e-271	2.26879e-10	RSAD2	CD4 T	BAL
163	1.96236e-109	1.42107e-162	6.43612e-12	-1.18304	-0.707352	0.475684	0.881	0.336	0.492	5.32182e-107	2.94425e-160	6.50574e-10	LGALS3	CD4 T	BAL
164	6.07211e-224	0	6.57811e-12	-2.10804	-1.35522	0.752827	0.999	1	0.988	1.01274e-220	0	6.62918e-10	FTH1	CD4 T	BAL
165	2.28707e-189	6.13912e-300	7.15902e-12	1.34997	1.62498	0.275011	0.014	0.799	0.644	2.06188e-186	3.72332e-297	7.19287e-10	MTRNR2L12	CD4 T	BAL
166	3.01017e-303	0	2.5334e-10	-2.97674	-3.12244	-0.145704	0.981	0.389	0.225	1.6735e-299	0	2.18363e-08	APOC1	CD4 T	BAL
167	2.84129e-47	3.59322e-12	1.73671e-176	-0.648452	0.268471	0.916924	0.745	0.424	0.838	2.54093e-45	1.79969e-10	1.44828e-172	NEAT1	CD8 Memory T	BAL
168	5.65523e-178	2.29878e-61	1.76503e-125	1.02679	0.559647	-0.467142	0.471	0.989	0.868	5.09842e-175	4.79252e-59	5.35236e-122	CD3E	CD8 Memory T	BAL
169	6.08167e-187	2.05723e-58	5.39543e-91	-1.19081	-0.596575	0.594232	1	0.94	0.979	6.33957e-184	3.96666e-56	9.99863e-88	MT-CO3	CD8 Memory T	BAL
170	9.41194e-165	7.18912e-60	2.73514e-86	1.19326	0.633422	-0.559842	0.137	0.846	0.557	7.47509e-162	1.41898e-57	3.96678e-83	OASL	CD8 Memory T	BAL
171	3.25154e-76	1.12421e-10	3.52123e-69	0.564695	0.172248	-0.392447	0.295	0.783	0.477	5.36939e-74	5.30415e-09	3.26271e-66	KIAA1551	CD8 Memory T	BAL
172	5.68509e-160	7.2692e-64	2.04692e-63	-1.49224	-0.821123	0.671116	0.675	0.113	0.37	4.21417e-157	1.60582e-61	1.48433e-60	FCER1G	CD8 Memory T	BAL
173	1.79141e-53	3.51058e-12	1.18482e-62	-0.488559	0.259619	0.748178	0.432	0.072	0.307	1.87323e-51	1.76094e-10	8.23374e-60	CTSL	CD8 Memory T	BAL
174	5.01084e-189	1.79263e-264	2.70857e-61	1.33194	1.73857	0.406622	0.386	0.975	0.96	5.57156e-186	7.47459e-261	1.7375e-58	MT-ND4L	CD8 Memory T	BAL
175	1.45774e-137	3.82363e-44	4.03572e-59	-1.00266	-0.524959	0.477697	0.657	0.048	0.295	7.4809e-135	5.22725e-42	2.32102e-56	S100A9	CD8 Memory T	BAL
176	2.01021e-97	1.73043e-33	7.61637e-50	0.929911	0.569934	-0.359976	0.444	0.955	0.779	5.32178e-95	1.72304e-31	3.13653e-47	CORO1A	CD8 Memory T	BAL
177	0	9.99755e-230	8.4457e-48	-2.48293	-1.6693	0.813626	0.998	0.975	0.984	0	3.03171e-226	3.13026e-45	FTL	CD8 Memory T	BAL
178	1.79644e-192	2.02996e-109	7.37134e-46	1.2968	0.894973	-0.401824	0.038	0.79	0.568	2.06634e-189	9.95785e-107	2.58827e-43	IFIT1	CD8 Memory T	BAL
179	2.35121e-221	2.40663e-146	1.80228e-45	-2.10778	-1.54297	0.56481	0.754	0.144	0.368	3.92147e-218	2.36112e-143	6.26235e-43	TYROBP	CD8 Memory T	BAL
180	1.32489e-215	2.59469e-149	5.24192e-43	1.61847	1.18159	-0.436879	0.149	0.901	0.789	2.10449e-212	2.62276e-146	1.58959e-40	MX1	CD8 Memory T	BAL
181	7.46553e-10	3.11372e-40	1.552e-40	0.148063	0.545958	0.397894	0.125	0.269	0.428	2.86568e-08	3.80455e-38	4.3873e-38	NFKBIA	CD8 Memory T	BAL
182	9.05964e-92	3.01559e-37	1.665e-36	0.782803	0.414967	-0.367836	0.099	0.672	0.424	2.15859e-89	3.35303e-35	4.11404e-34	GBP5	CD8 Memory T	BAL
183	0	0	2.40448e-35	2.71027	2.43966	-0.270617	0.198	0.999	0.992	0	0	5.50792e-33	IFITM1	CD8 Memory T	BAL
184	1.75346e-188	2.40784e-115	2.41076e-35	1.29011	0.905598	-0.384508	0.014	0.758	0.543	1.88678e-185	1.29546e-112	5.50792e-33	RSAD2	CD8 Memory T	BAL
185	1.74813e-225	9.41043e-139	2.83528e-35	-2.07526	-1.34386	0.731399	0.998	0.99	0.991	3.06907e-222	8.26062e-136	6.39031e-33	FTH1	CD8 Memory T	BAL
186	5.26462e-209	6.48293e-156	2.82469e-34	-1.96492	-1.55612	0.408797	0.743	0.091	0.282	7.02448e-206	6.97584e-153	6.15838e-32	CST3	CD8 Memory T	BAL
187	7.93949e-161	1.36364e-86	3.21985e-33	-0.891296	-0.64349	0.247806	0.905	0.796	0.779	6.01904e-158	4.25113e-84	6.58923e-31	RPL36A	CD8 Memory T	BAL
188	1.82251e-59	1.8071e-51	2.0975e-30	-0.593032	-0.600245	-0.00721318	0.356	0.164	0.066	2.16347e-57	3.01398e-49	3.88702e-28	C1QC	CD8 Memory T	BAL
189	5.76524e-67	1.23926e-20	2.13578e-30	0.518526	0.295716	-0.22281	0.291	0.759	0.536	8.11439e-65	8.63004e-19	3.93608e-28	JAK1	CD8 Memory T	BAL
190	3.52563e-49	3.39926e-118	9.05643e-30	-0.307832	-0.45586	-0.148028	1	0.999	0.999	3.3128e-47	1.92185e-115	1.59839e-27	TMSB4X	CD8 Memory T	BAL
191	1.55684e-16	1.63264e-12	2.79674e-29	-0.166492	0.197942	0.364434	0.174	0.054	0.141	6.4672e-15	8.28919e-11	4.8589e-27	IFI30	CD8 Memory T	BAL
192	1.62665e-257	2.377e-279	6.26112e-28	-2.72836	-2.74792	-0.0195516	0.909	0.288	0.19	3.39126e-254	1.13271e-275	9.89821e-26	APOC1	CD8 Memory T	BAL
193	5.19572e-60	1.1672e-19	1.68549e-27	-0.537424	-0.275557	0.261867	0.515	0.163	0.266	6.27948e-58	7.86553e-18	2.57903e-25	GLUL	CD8 Memory T	BAL
194	1.32811e-27	6.6828e-52	3.02827e-27	0.299592	0.493799	0.194207	0.081	0.388	0.46	7.33475e-26	1.12585e-49	4.55018e-25	VAMP5	CD8 Memory T	BAL
195	2.91991e-110	7.35469e-53	1.53068e-26	-0.778987	-0.456709	0.322278	0.762	0.565	0.644	9.27615e-108	1.26459e-50	2.22964e-24	CSTB	CD8 Memory T	BAL
196	2.35095e-93	8.03204e-117	2.02322e-26	-0.938631	-1.05631	-0.117684	0.444	0.151	0.032	5.94095e-91	4.46541e-114	2.93429e-24	NUPR1	CD8 Memory T	BAL
197	2.5182e-134	7.6468e-80	1.46871e-24	1.21424	0.830081	-0.384157	0.04	0.657	0.47	1.18309e-131	2.19892e-77	1.91374e-22	IFIT2	CD8 Memory T	BAL
198	7.33586e-113	1.38843e-72	1.64833e-24	1.41062	0.874556	-0.536068	0.091	0.708	0.549	2.37575e-110	3.50863e-70	2.13943e-22	TNFSF10	CD8 Memory T	BAL
199	6.31983e-150	4.38406e-215	2.06439e-24	-1.47505	-1.60451	-0.129462	0.646	0.091	0.008	3.97756e-147	9.74928e-212	2.63839e-22	FABP4	CD8 Memory T	BAL
200	3.58312e-305	2.42879e-255	5.67211e-24	-2.33896	-2.0002	0.338763	0.901	0.445	0.618	2.39044e-301	9.00191e-252	7.05987e-22	HLA-DRA	CD8 Memory T	BAL
201	3.65325e-50	8.09056e-15	9.61024e-24	-0.287296	-0.135706	0.15159	0.24	0.024	0.108	3.54249e-48	4.51299e-13	1.18729e-21	PLAUR	CD8 Memory T	BAL
202	2.24458e-210	1.73179e-143	2.06352e-23	-1.33743	-0.985526	0.351902	0.871	0.248	0.404	3.11968e-207	1.60464e-140	2.48495e-21	CTSD	CD8 Memory T	BAL
203	1.02927e-211	1.9026e-176	2.33305e-23	1.38049	1.72554	0.345051	0.03	0.835	0.724	1.49275e-208	2.64437e-173	2.79941e-21	MTRNR2L12	CD8 Memory T	BAL
204	9.09612e-90	5.92719e-43	4.97115e-22	-0.812099	-0.489954	0.322145	0.739	0.425	0.568	2.0094e-87	7.94029e-41	5.56451e-20	LGALS3	CD8 Memory T	BAL
205	1.29724e-93	4.2344e-51	2.12061e-19	0.888798	0.585572	-0.303227	0.101	0.675	0.482	3.30321e-91	6.99242e-49	2.07441e-17	GBP1	CD8 Memory T	BAL
206	1.09353e-130	1.85705e-88	3.65716e-15	1.16724	0.914464	-0.252776	0.113	0.729	0.596	4.73727e-128	6.19457e-86	2.90457e-13	IFIT3	CD8 Memory T	BAL
207	1.84953e-117	5.75468e-115	1.67733e-13	1.05047	1.24382	0.193354	0.36	0.865	0.809	6.42654e-115	3.04696e-112	1.21368e-11	IFITM3	CD8 Memory T	BAL
208	1.61988e-212	2.57627e-200	2.13798e-13	-2.63932	-2.42186	0.217462	0.824	0.078	0.214	2.4561e-209	5.05509e-197	1.537e-11	LYZ	CD8 Memory T	BAL
209	4.82696e-71	3.37947e-39	9.08856e-12	-0.584951	-0.445545	0.139406	0.455	0.137	0.181	7.4543e-69	4.0117e-37	5.92123e-10	CD68	CD8 Memory T	BAL
210	2.87057e-10	6.12198e-94	2.31986e-17	0.792077	1.11646	0.324381	0.841	0.606	0.947	1.37974e-08	6.87579e-92	4.55198e-14	NEAT1	Epithelium/Basal	BAL
211	1.52536e-218	0	7.19366e-12	-2.50661	-3.11259	-0.605979	0.999	0.712	0.445	5.08816e-214	0	4.20981e-09	HLA-DRA	Epithelium/Basal	BAL
212	1.90542e-40	0	2.72474e-11	-1.32669	-1.96805	-0.641359	0.916	0.409	0.202	6.76161e-38	0	1.42015e-08	HLA-DRB5	Epithelium/Basal	BAL
213	7.8457e-11	2.27921e-19	1.18304e-22	-0.725982	0.619111	1.34509	0.794	0.407	0.871	5.14163e-09	2.10603e-17	6.57709e-19	NEAT1	Naive B	BAL
214	1.51256e-70	1.19137e-65	6.00946e-20	-2.3618	-1.01721	1.34458	1	0.983	0.997	2.52273e-66	6.11393e-63	1.82234e-16	FTL	Naive B	BAL
215	2.97864e-13	1.2907e-136	5.169e-17	-0.547702	-1.13597	-0.58827	1	1	1	2.5282e-11	3.31184e-133	7.49663e-14	TMSB4X	Naive B	BAL
216	3.75627e-34	1.64901e-17	1.18387e-15	1.33361	0.495076	-0.838537	0.127	0.932	0.435	2.36411e-31	1.42503e-15	1.27389e-12	CORO1A	Naive B	BAL
217	8.23357e-10	2.00248e-29	1.33106e-15	-0.690742	0.762283	1.45303	0.732	0.203	0.731	4.92199e-08	3.25838e-27	1.3875e-12	CTSB	Naive B	BAL
218	2.47789e-28	9.35684e-10	5.76996e-15	-1.42197	0.0171928	1.43916	0.906	0.169	0.701	9.3926e-26	4.73621e-08	5.20185e-12	LGALS3	Naive B	BAL
219	2.42097e-37	1.07105e-16	6.62998e-14	-1.67762	-0.129774	1.54785	0.973	0.169	0.748	2.1826e-34	8.67125e-15	4.557e-11	FCER1G	Naive B	BAL
220	9.25594e-36	2.79622e-178	8.74132e-13	-0.899107	-1.50648	-0.607374	1	1	0.935	7.18024e-33	2.33184e-174	4.0093e-10	HLA-DRA	Naive B	BAL
221	2.13784e-35	3.16178e-30	1.08369e-11	-1.68514	-0.552239	1.1329	0.938	0.153	0.67	1.58471e-32	5.29987e-28	4.01653e-09	CTSD	Naive B	BAL
222	9.65939e-41	2.7512e-38	5.1675e-11	-2.1037	-0.50421	1.59949	1	1	0.993	1.28883e-37	6.50864e-36	1.64164e-08	FTH1	Naive B	BAL
223	1.41563e-40	8.40948e-68	1.25068e-10	-1.99637	-0.895961	1.10041	0.978	0.153	0.707	1.81619e-37	4.52444e-65	3.52733e-08	CST3	Naive B	BAL
224	2.05079e-43	5.40444e-79	2.6617e-10	-2.1925	-1.10183	1.09066	0.983	0.186	0.738	3.42041e-40	4.09718e-76	6.99104e-08	TYROBP	Naive B	BAL
225	1.35905e-11	7.58665e-17	3.12201e-50	-0.31476	0.363456	0.678216	0.994	0.99	0.997	7.1056e-10	3.48578e-15	2.25104e-46	MT-CO1	CD8 T	BAL
226	2.84258e-46	4.5975e-36	4.45122e-22	1.089	0.546966	-0.542035	0.13	0.845	0.575	1.50508e-43	5.0781e-34	9.89862e-19	OASL	CD8 T	BAL
227	1.20025e-61	1.33349e-74	3.19616e-19	1.62013	1.04611	-0.574018	0.113	0.922	0.772	1.42988e-58	3.8346e-72	4.6354e-16	MX1	CD8 T	BAL
228	3.69657e-33	1.19752e-22	9.17332e-19	0.750712	0.323588	-0.427124	0.062	0.65	0.364	7.70666e-31	7.1587e-21	1.22398e-15	KIAA1551	CD8 T	BAL
229	5.34437e-45	1.40411e-27	4.80461e-17	1.05431	0.555413	-0.498893	0.085	0.816	0.421	2.70109e-42	1.07424e-25	4.85658e-14	IFIT1	CD8 T	BAL
230	1.3596e-50	3.7693e-80	2.33113e-16	1.70937	1.25109	-0.458279	0.045	0.883	0.794	1.00783e-47	1.25733e-77	2.28705e-13	CD3E	CD8 T	BAL
231	5.51579e-41	5.34629e-146	1.11923e-11	1.60198	2.03833	0.436343	0.288	0.951	0.984	2.0908e-38	8.10619e-143	5.92607e-09	MT-ND4L	CD8 T	BAL
232	2.02855e-76	5.68304e-177	1.28798e-11	2.80069	2.372	-0.428688	0.023	0.951	0.969	5.9394e-73	1.89569e-173	6.31811e-09	IFITM1	CD8 T	BAL
233	2.06242e-27	8.91926e-27	3.3173e-11	-0.761986	0.147671	0.909657	0.701	0.039	0.308	3.15579e-25	6.52455e-25	1.45599e-08	CTSL	CD8 T	BAL
234	6.2473e-77	7.69673e-219	9.775e-194	1.1788	-1.28761	-2.46641	0.779	0.972	0.127	4.84631e-74	4.42655e-216	3.26065e-189	NUPR1	Int MoMa	BAL
235	1.69715e-27	0	4.09591e-132	-0.074403	-2.28519	-2.21078	0.995	0.989	0.545	2.80257e-25	0	6.83136e-128	APOC1	Int MoMa	BAL
236	6.2199e-31	0	2.80627e-83	-0.107312	-2.33575	-2.22844	0.941	0.775	0.009	1.15265e-28	0	2.34022e-79	FABP4	Int MoMa	BAL
237	4.67542e-55	1.7839e-210	2.24215e-78	0.133936	-1.03472	-1.16866	0.802	0.95	0.621	1.79262e-52	9.15472e-208	9.34892e-75	HLA-DRB5	Int MoMa	BAL
238	1.6314e-22	0	3.13525e-78	0.706867	1.98661	1.27974	0.702	0.897	0.895	2.11746e-20	0	1.16203e-74	CTSL	Int MoMa	BAL
239	5.4335e-115	7.76625e-98	4.27895e-78	1.93446	0.0525703	-1.88189	0.753	0.947	0.377	1.00692e-111	1.11184e-95	1.42733e-74	C1QC	Int MoMa	BAL
240	9.18606e-26	0	4.56927e-64	0.398153	1.31115	0.912999	0.789	0.986	0.984	1.38027e-23	0	7.25795e-61	H3F3B	Int MoMa	BAL
241	8.63922e-11	1.73705e-235	1.55369e-56	0.494145	1.09805	0.603908	0.889	0.981	0.909	6.36156e-09	1.20714e-232	2.07305e-53	CTSB	Int MoMa	BAL
242	4.24747e-17	3.04534e-24	4.68615e-41	-0.824038	0.456718	1.28076	0.902	0.569	0.957	4.3461e-15	1.38965e-22	2.84211e-38	NEAT1	Int MoMa	BAL
243	2.29364e-120	2.75816e-93	4.34627e-39	-1.24156	-0.649506	0.59205	0.994	0.903	0.968	5.46493e-117	3.69494e-91	2.23044e-36	MT-CO3	Int MoMa	BAL
244	5.9556e-23	1.72931e-27	4.36336e-38	-0.0704109	0.443648	0.514059	0.919	0.858	0.783	7.91478e-21	8.28804e-26	2.1094e-35	S100A9	Int MoMa	BAL
245	2.75203e-17	2.23648e-193	1.69286e-37	0.340185	1.08715	0.746962	0.069	0.336	0.639	2.83331e-15	9.6886e-191	7.84287e-35	VAMP5	Int MoMa	BAL
246	5.4985e-64	0	1.63049e-31	-1.30753	-2.12451	-0.816982	0.991	0.906	0.746	2.95828e-61	0	5.17983e-29	LYZ	Int MoMa	BAL
247	3.07135e-228	0	1.0124e-30	2.22855	2.25755	0.0290007	0.451	0.992	0.933	1.02451e-223	0	3.09821e-28	IFITM3	Int MoMa	BAL
248	5.55224e-161	1.09656e-189	1.10236e-30	2.15214	1.40616	-0.745982	0.113	0.969	0.661	9.26031e-157	4.46073e-187	3.34286e-28	IFIT2	Int MoMa	BAL
249	7.60716e-117	1.3364e-319	4.81217e-27	0.900858	1.76686	0.865999	0.006	0.717	0.744	1.49266e-113	2.12277e-316	1.13844e-24	RSAD2	Int MoMa	BAL
250	4.97879e-123	0	2.27455e-24	-0.732113	-1.5928	-0.860688	1	0.997	0.911	1.50979e-119	0	4.41117e-22	HLA-DRA	Int MoMa	BAL
251	1.21293e-55	0	1.21485e-22	0.953053	1.78142	0.828367	0.062	0.578	0.836	4.81664e-53	0	2.00612e-20	IFITM1	Int MoMa	BAL
252	6.95484e-14	1.81613e-156	1.22821e-21	0.422986	0.966635	0.543649	0.365	0.786	0.739	6.10507e-12	5.26788e-154	1.90556e-19	BCL2A1	Int MoMa	BAL
253	7.43789e-44	3.69644e-216	3.9551e-20	0.581514	1.19318	0.611664	0.095	0.611	0.698	2.01712e-41	2.02134e-213	5.45166e-18	GBP1	Int MoMa	BAL
254	4.41299e-127	0	1.03162e-18	1.53531	2.04178	0.506473	0.523	0.992	0.952	1.47204e-123	0	1.26513e-16	ISG15	Int MoMa	BAL
255	4.94416e-155	5.26276e-253	4.75321e-18	1.63426	1.44754	-0.186716	0.17	0.983	0.783	5.49741e-151	4.28171e-250	5.52449e-16	IFIT3	Int MoMa	BAL
256	2.84993e-11	4.68546e-149	1.63996e-16	0.218715	0.692968	0.474253	0.021	0.153	0.48	2.16057e-09	1.21157e-146	1.74217e-14	GBP5	Int MoMa	BAL
257	8.66458e-84	2.91071e-88	3.21039e-16	0.90013	0.521549	-0.378581	0.124	0.886	0.506	8.75832e-81	3.66387e-86	3.35703e-14	OASL	Int MoMa	BAL
258	8.58823e-147	2.28312e-269	3.44603e-16	1.30355	1.30318	-0.000375256	0.157	0.986	0.823	4.09254e-143	2.23994e-266	3.59216e-14	MX1	Int MoMa	BAL
259	1.90289e-151	1.28175e-249	1.98212e-13	1.8653	1.49322	-0.372086	0.051	0.958	0.703	1.58687e-147	9.94312e-247	1.77736e-11	IFIT1	Int MoMa	BAL
260	5.05283e-23	1.14252e-16	7.26677e-11	0.905317	0.118085	-0.787232	0.806	0.978	0.746	6.76896e-21	4.71086e-15	5.25808e-09	CD68	Int MoMa	BAL
261	2.27062e-70	9.79629e-182	4.58441e-10	-1.27795	-1.01586	0.262088	0.85	0.428	0.482	1.48512e-67	3.71335e-179	3.08311e-08	RPL36A	Int MoMa	BAL
262	5.77814e-21	8.58432e-12	2.16659e-12	2.10163	1.29274	-0.808889	0.207	1	0.854	9.63707e-17	8.67719e-09	7.22708e-09	MX1	Plasmacytoid Dendritic	BAL
263	5.22289e-83	4.64128e-14	7.13064e-73	-1.30602	-0.390866	0.91515	0.995	0.938	0.986	1.34015e-79	4.85326e-12	3.96428e-69	MT-CO3	Treg	BAL
264	5.40188e-52	7.46798e-108	1.2341e-42	1.23658	1.78101	0.544435	0.353	0.956	0.955	4.74185e-49	4.15183e-104	2.57287e-39	MT-ND4L	Treg	BAL
265	3.53842e-46	6.16381e-16	1.02417e-33	0.916183	0.52281	-0.393374	0.594	0.997	0.908	2.26983e-43	7.44951e-14	1.42346e-30	CD3E	Treg	BAL
266	7.17007e-61	2.0138e-42	4.46835e-32	1.31205	0.805234	-0.506817	0.059	0.847	0.665	8.85823e-58	1.31715e-39	5.13968e-29	OASL	Treg	BAL
267	1.04881e-75	8.41117e-52	1.69996e-29	1.45776	0.929729	-0.528035	0.043	0.854	0.651	2.18658e-72	7.79365e-49	1.89019e-26	IFIT1	Treg	BAL
268	1.74944e-73	1.25063e-71	1.07021e-27	1.75057	1.27362	-0.476951	0.209	0.903	0.888	3.24201e-70	2.19564e-68	1.04997e-24	MX1	Treg	BAL
269	2.18792e-72	1.17104e-51	1.61851e-20	1.33228	0.877147	-0.455132	0.016	0.822	0.618	3.47536e-69	1.05574e-48	9.47169e-18	RSAD2	Treg	BAL
270	1.61096e-53	6.29161e-46	1.3168e-19	1.67732	1.04081	-0.636511	0.08	0.807	0.699	1.53534e-50	4.66376e-43	7.08462e-17	TNFSF10	Treg	BAL
271	5.01833e-44	7.9239e-21	1.53072e-19	-1.33517	-0.79747	0.537698	0.663	0.053	0.292	2.93678e-41	1.41346e-18	8.10482e-17	FCER1G	Treg	BAL
272	4.74524e-161	6.00677e-172	2.09751e-19	2.74612	2.39068	-0.355446	0.203	0.997	0.986	1.58287e-156	2.00368e-167	1.07641e-16	IFITM1	Treg	BAL
273	1.77692e-62	1.32768e-38	1.71821e-17	1.31663	0.789012	-0.527619	0.005	0.713	0.462	2.29351e-59	6.61008e-36	7.44343e-15	IFIT2	Treg	BAL
274	5.80334e-64	3.77841e-44	7.78318e-16	1.34299	0.949173	-0.393821	0.139	0.841	0.684	8.06592e-61	2.62576e-41	2.49638e-13	IFIT3	Treg	BAL
275	1.17439e-27	1.93117e-11	5.97993e-15	0.770841	0.408173	-0.362668	0.171	0.685	0.479	2.64689e-25	1.62672e-09	1.71959e-12	GBP5	Treg	BAL
276	1.25398e-32	1.30984e-14	2.7201e-12	-0.787377	-0.421478	0.365899	0.588	0.053	0.221	3.87305e-30	1.44677e-12	5.49906e-10	S100A9	Treg	BAL
277	8.63168e-12	4.13625e-13	8.83248e-12	-0.432273	-0.391445	0.0408282	0.262	0.137	0.057	5.71284e-10	4.02253e-11	1.66455e-09	C1QC	Treg	BAL
278	3.48969e-32	5.72494e-16	3.34348e-10	-1.47208	-0.827954	0.644128	1	0.988	0.992	1.0487e-29	6.9696e-14	5.2116e-08	FTH1	Treg	BAL
279	2.83365e-17	9.92e-10	4.08932e-38	-0.742454	0.425448	1.1679	0.872	0.586	0.926	8.17756e-15	5.86705e-08	6.82037e-34	NEAT1	Myeloid Dendritic	BAL
280	5.32698e-65	4.10826e-35	6.99147e-24	-1.14742	-0.598851	0.548571	0.994	0.921	0.972	4.4423e-61	1.02268e-32	1.94345e-20	MT-CO3	Myeloid Dendritic	BAL
281	1.65757e-14	2.97244e-58	7.65533e-11	1.02051	1.02176	0.00125078	0.149	0.52	0.774	3.52176e-12	1.83614e-55	2.63257e-08	BCL2A1	Myeloid Dendritic	BAL
282	6.57447e-19	2.36815e-88	8.22745e-11	0.676921	1.05793	0.381004	0.878	0.987	0.991	2.15004e-16	3.59065e-85	2.80044e-08	H3F3B	Myeloid Dendritic	BAL
283	2.48837e-57	0	8.96464e-181	-0.265301	-0.787746	-0.522445	0.9	0.823	0.63	5.60841e-55	0	7.47584e-177	HLA-DRA	M1 MoMa	PBMC
284	3.39164e-18	1.60425e-44	5.16613e-170	0.127757	-0.21408	-0.341837	0.925	0.954	0.863	5.07332e-16	2.38898e-42	2.87211e-166	H3F3B	M1 MoMa	PBMC
285	5.23483e-286	0	6.47446e-150	-0.482975	-0.780237	-0.297262	1	0.997	0.972	1.9402e-282	0	2.15969e-146	MT-CO1	M1 MoMa	PBMC
286	1.55749e-33	4.41384e-19	2.60865e-147	0.223245	-0.186665	-0.40991	0.701	0.788	0.634	2.58474e-31	6.16036e-17	7.9106e-144	NFKBIA	M1 MoMa	PBMC
287	1.7889e-68	2.68818e-277	1.62036e-120	-0.296154	-0.580824	-0.28467	0.999	0.998	0.978	5.05697e-66	3.09206e-274	2.2521e-117	MALAT1	M1 MoMa	PBMC
288	3.04131e-211	4.83693e-209	3.69132e-100	0.7834	0.600545	-0.182855	0.485	0.701	0.808	5.33942e-208	3.36136e-206	3.97198e-97	IFITM3	M1 MoMa	PBMC
289	1.74586e-27	1.77363e-155	3.8198e-88	0.191374	0.460491	0.269117	0.587	0.698	0.801	2.82702e-25	8.21709e-153	3.35308e-85	CTSD	M1 MoMa	PBMC
290	1.32158e-145	1.03099e-45	2.97355e-83	0.517327	0.227265	-0.290062	0.303	0.543	0.462	1.1021e-142	1.54219e-43	2.30672e-80	ISG15	M1 MoMa	PBMC
291	5.58379e-77	1.64169e-07	8.96668e-61	0.309599	0.0892498	-0.220349	0.187	0.401	0.249	1.84414e-74	2.19928e-05	4.82422e-58	GBP1	M1 MoMa	PBMC
292	5.58053e-27	2.85443e-114	1.14634e-55	0.172284	0.38521	0.212926	0.826	0.888	0.908	8.94951e-25	8.27958e-112	5.7937e-53	CTSB	M1 MoMa	PBMC
293	0	0	1.48351e-45	0.944587	1.22269	0.278103	0.821	0.956	0.932	0	0	6.03481e-43	S100A9	M1 MoMa	PBMC
294	1.98583e-25	4.33558e-32	8.07707e-43	-0.0906525	0.173799	0.264452	0.846	0.929	0.914	3.12459e-23	6.20694e-30	3.02727e-40	LYZ	M1 MoMa	PBMC
295	2.16796e-62	2.40898e-13	2.83792e-30	0.288578	0.126519	-0.162059	0.566	0.723	0.646	5.3174e-60	3.27985e-11	8.30392e-28	GLUL	M1 MoMa	PBMC
296	8.42768e-164	4.16167e-251	6.02485e-21	-0.363992	-0.451978	-0.0879859	0.993	0.961	0.926	8.26829e-161	4.08296e-248	1.43551e-18	MT-CO3	M1 MoMa	PBMC
297	3.79041e-175	1.6278e-203	1.64874e-18	0.669637	0.648168	-0.0214683	0.21	0.516	0.574	4.5156e-172	1.08597e-200	3.7413e-16	MX1	M1 MoMa	PBMC
298	7.15277e-40	3.35059e-80	2.10801e-18	-0.240089	-0.352893	-0.112804	0.503	0.41	0.322	1.24268e-37	6.49799e-78	4.75115e-16	HLA-DRB5	M1 MoMa	PBMC
299	1.51859e-94	1.92992e-89	9.38631e-17	-0.257712	-0.250575	0.00713652	0.998	0.994	0.973	6.25377e-92	4.04883e-87	2.01999e-14	TMSB4X	M1 MoMa	PBMC
300	1.13832e-34	4.95989e-73	1.01635e-14	-0.181733	-0.275955	-0.0942214	0.854	0.812	0.754	1.90809e-32	8.66214e-71	2.09275e-12	CST3	M1 MoMa	PBMC
301	2.42398e-85	1.31794e-55	4.67603e-11	0.256118	0.175208	-0.0809098	0.038	0.2	0.163	8.69427e-83	2.05432e-53	8.76283e-09	IFIT1	M1 MoMa	PBMC
302	3.32689e-89	1.50051e-54	8.56709e-11	0.386482	0.288967	-0.0975148	0.147	0.357	0.312	1.29041e-86	2.32803e-52	1.57018e-08	IFIT3	M1 MoMa	PBMC
303	7.25224e-105	2.45396e-73	7.51741e-08	0.307464	0.230906	-0.0765586	0.036	0.22	0.183	3.4559e-102	4.30825e-71	1.23526e-05	RSAD2	M1 MoMa	PBMC
304	0.000100919	4.74435e-39	1.45137e-15	-0.0388002	-0.454984	-0.416184	1	0.997	0.972	0.0141443	4.16466e-36	6.91617e-12	MALAT1	M2 MoMa	PBMC
305	1.30613e-39	2.81009e-22	1.37808e-10	0.66214	0.352712	-0.309428	0.238	0.625	0.557	2.0747e-36	9.97193e-20	2.18899e-07	ISG15	M2 MoMa	PBMC
306	1.76523e-60	2.78473e-110	5.51185e-10	-0.51246	-0.734194	-0.221734	1	0.997	0.961	1.17766e-56	4.6445e-106	7.66078e-07	MT-CO1	M2 MoMa	PBMC
307	3.29581e-21	2.1371e-57	2.1199e-09	-0.494923	-0.877686	-0.382763	0.927	0.867	0.76	1.96319e-18	7.12874e-54	2.43839e-06	HLA-DRA	M2 MoMa	PBMC
308	4.66358e-48	2.9064e-39	9.39035e-07	0.890921	0.695072	-0.195849	0.428	0.74	0.775	1.72848e-44	2.62023e-36	0.000760409	IFITM3	M2 MoMa	PBMC
309	3.17113e-11	9.89483e-248	6.76496e-226	0.185099	-0.523749	-0.708848	1	1	1	9.88593e-09	4.12577e-244	2.25659e-221	MALAT1	NK	PBMC
310	8.28243e-214	5.94043e-53	6.81402e-52	0.726082	0.296516	-0.429567	0.133	0.507	0.292	2.76277e-210	4.60825e-50	2.5255e-48	MX1	NK	PBMC
311	8.74829e-175	6.33806e-35	3.28771e-50	0.616006	0.187558	-0.428449	0.071	0.368	0.175	2.24474e-171	2.89615e-32	1.09668e-46	IFIT3	NK	PBMC
312	2.55888e-11	6.29353e-20	4.96301e-39	0.134821	-0.162515	-0.297337	0.922	0.946	0.916	8.05251e-09	2.1868e-17	1.10367e-35	H3F3B	NK	PBMC
313	2.06723e-109	5.91357e-19	6.03705e-39	0.408131	0.187488	-0.220644	0.423	0.666	0.596	3.28364e-106	2.01285e-16	1.25861e-35	ISG15	NK	PBMC
314	2.53539e-159	2.18604e-38	2.34008e-35	0.480364	0.150851	-0.329513	0.02	0.275	0.096	4.69849e-156	1.04171e-35	4.33657e-32	RSAD2	NK	PBMC
315	2.05636e-101	6.40016e-18	6.13543e-27	0.275075	0.0605889	-0.214486	0.007	0.162	0.04	2.63823e-98	2.1349e-15	7.87152e-24	IFIT1	NK	PBMC
316	0	0	8.92072e-21	-0.701535	-0.888622	-0.187087	1	0.992	0.995	0	0	8.75201e-18	MT-CO1	NK	PBMC
317	3.10352e-06	4.94589e-08	6.59155e-18	0.126839	-0.159539	-0.286378	0.39	0.451	0.297	0.000908107	1.44719e-05	5.32541e-15	NFKBIA	NK	PBMC
318	2.44458e-173	1.01137e-297	1.54806e-08	-0.51418	-0.633445	-0.119265	0.991	0.931	0.947	5.82457e-170	4.81946e-294	7.82402e-06	MT-CO3	NK	PBMC
319	1.98565e-145	7.07553e-13	4.04216e-125	0.812439	0.0935433	-0.718896	0.042	0.418	0.096	5.09503e-142	2.40835e-10	7.94818e-121	IFIT3	CD4 T	PBMC
320	1.32835e-118	8.75732e-12	2.26526e-91	0.73521	0.134881	-0.600328	0.157	0.528	0.233	2.76936e-115	2.8639e-09	1.88906e-87	MX1	CD4 T	PBMC
321	3.36811e-76	1.23093e-10	8.11624e-53	0.389876	0.049404	-0.340472	0.017	0.239	0.052	3.51094e-73	3.87359e-08	1.93381e-49	RSAD2	CD4 T	PBMC
322	5.03234e-53	1.11157e-05	6.63085e-38	0.54358	0.120285	-0.423295	0.419	0.592	0.443	3.49716e-50	0.00296628	8.19205e-35	NFKBIA	CD4 T	PBMC
323	2.06795e-52	1.15921e-09	8.59769e-33	0.403515	0.149741	-0.253774	0.3	0.547	0.43	1.40777e-49	3.42193e-07	8.6907e-30	ISG15	CD4 T	PBMC
324	2.81251e-47	5.0315e-13	6.25041e-24	0.358563	0.141414	-0.21715	0.836	0.945	0.902	1.56361e-44	1.74829e-10	4.43606e-21	H3F3B	CD4 T	PBMC
325	4.73408e-25	8.17732e-11	2.48792e-08	0.26299	0.118926	-0.144063	0.147	0.295	0.209	1.64495e-22	2.59782e-08	8.38277e-06	TNFSF10	CD4 T	PBMC
326	1.84017e-211	6.12452e-299	1.56207e-05	-0.691802	-0.642338	0.0494636	0.995	0.906	0.948	1.22765e-207	5.10739e-295	0.00478037	MT-CO3	CD4 T	PBMC
327	1.0252e-48	1.65386e-15	2.63153e-21	0.638172	0.187047	-0.451124	0.127	0.433	0.228	2.01162e-45	5.80714e-13	1.09725e-17	MX1	CD8 Memory T	PBMC
328	2.63732e-37	1.30139e-09	7.09508e-18	0.488134	0.108716	-0.379418	0.052	0.295	0.114	3.82492e-34	3.58763e-07	2.15155e-14	IFIT3	CD8 Memory T	PBMC
329	9.9605e-31	5.69174e-12	2.65557e-14	0.462635	0.188023	-0.274611	0.305	0.64	0.486	9.77213e-28	1.71044e-09	5.53636e-11	ISG15	CD8 Memory T	PBMC
330	6.03922e-31	1.46838e-14	1.70132e-09	0.356007	0.11075	-0.245256	0.021	0.207	0.077	6.10456e-28	4.89807e-12	1.66915e-06	RSAD2	CD8 Memory T	PBMC
331	6.11334e-150	0	1.574e-08	-0.755594	-0.987453	-0.23186	1	0.993	0.994	1.01961e-145	0	1.14139e-05	MT-CO1	CD8 Memory T	PBMC
332	7.78543e-11	2.05073e-61	2.50672e-21	-0.468284	-1.10003	-0.631743	1	1	1	1.29849e-07	6.84062e-57	4.18083e-17	MALAT1	Epithelium/Basal	PBMC
333	0.000144907	4.28109e-38	2.08776e-19	1.19962	2.47217	1.27254	0.521	0.545	0.742	0.0439425	4.76014e-34	1.74104e-15	S100A9	Epithelium/Basal	PBMC
334	1.44749e-06	9.51199e-15	1.11654e-06	0.843609	1.40453	0.560924	0.091	0.438	0.686	0.00254126	1.58646e-10	0.000496594	IFIT1	Neutrophils	PBMC
335	2.91257e-12	2.55818e-125	6.7414e-98	-0.41715	-1.26573	-0.848582	1	0.994	0.98	1.56701e-09	8.53331e-121	2.24873e-93	MALAT1	Plasmablasts	PBMC
336	1.21938e-30	9.18273e-06	2.00483e-27	0.389614	0.0432448	-0.346369	0.514	0.634	0.432	3.12884e-27	0.000870194	3.71528e-24	ISG15	Plasmablasts	PBMC
337	8.38759e-17	6.0114e-05	1.09835e-13	0.269434	0.0768806	-0.192554	0.008	0.148	0.046	8.22896e-14	0.00558558	7.32752e-11	RSAD2	Plasmablasts	PBMC
338	1.84605e-05	7.23068e-20	7.54563e-09	0.4303	0.684539	0.254239	0.497	0.425	0.4	0.00349878	2.23328e-17	2.33055e-06	S100A9	Plasmablasts	PBMC
339	8.00648e-14	1.38646e-07	9.05218e-08	0.281412	0.126389	-0.155023	0.039	0.194	0.128	5.136e-11	1.44978e-05	2.2912e-05	TNFSF10	Plasmablasts	PBMC
340	1.50872e-65	6.06214e-52	9.06672e-08	-0.601858	-0.528321	0.0735372	0.997	0.997	0.992	5.03264e-61	1.44439e-48	2.2912e-05	MT-CO1	Plasmablasts	PBMC
341	6.47147e-06	1.64866e-19	2.23783e-06	-0.251481	-0.523707	-0.272226	0.933	0.85	0.738	0.00138106	4.95445e-17	0.0004417	TMSB4X	Plasmablasts	PBMC
342	1.89257e-37	3.40213e-38	6.76361e-05	0.650399	0.550758	-0.0996416	0.217	0.542	0.552	1.05217e-33	3.91327e-35	0.0103969	MX1	Plasmablasts	PBMC
343	1.53773e-20	9.17333e-09	1.03263e-09	0.980377	0.51571	-0.464667	0.115	0.652	0.404	1.7098e-16	1.00126e-05	3.13141e-06	MX1	CD8 T	PBMC
344	1.70452e-07	5.65246e-53	1.65676e-33	-0.128259	-0.808955	-0.680696	1	0.996	1	7.1072e-05	1.88549e-48	2.76323e-29	MALAT1	Int MoMa	PBMC
345	1.31817e-05	3.58061e-15	2.9465e-05	0.298835	0.715662	0.416827	0.584	0.65	0.747	0.0039973	3.06252e-12	0.0258649	LYZ	Int MoMa	PBMC
346	4.2088e-14	6.99984e-26	6.46027e-05	1.19238	1.7266	0.534214	0.548	0.668	0.741	3.59982e-11	2.12267e-22	0.0478879	S100A9	Int MoMa	PBMC
347	1.76891e-16	5.05229e-07	1.42891e-06	0.855009	0.406578	-0.448431	0.214	0.732	0.433	1.09377e-12	0.00040126	0.00366646	MX1	Treg	PBMC
