## Supplemental Table S9 for "Long non-coding RNAs (lncRNAs) NEAT1 and MALAT1 are differentially expressed in severe COVID-19 patients: An integrated single cell analysis"

### Sheet: M1 MoMa
	balMH	balSH	balSM
NEAT1	na.val	na.val	agree
MALAT1	na.val	na.val	agree
MX1	na.val	na.val	agree
IFIT1	na.val	na.val	na.val
IFIT2	na.val	na.val	disagree
IFIT3	na.val	na.val	disagree
NFKBIA	na.val	na.val	disagree
NUPR1	na.val	na.val	agree
BCL2A1	agree	agree	agree
MTRNR2L12	na.val	na.val	disagree
CTSL	na.val	agree	agree
CTSB	na.val	na.val	agree

### Sheet: M2 MoMa
	balMH	balSH	balSM
NEAT1	na.val	na.val	agree
MALAT1	na.val	na.val	agree
MX1	na.val	na.val	agree
IFIT1	na.val	na.val	disagree
IFIT2	na.val	na.val	disagree
IFIT3	na.val	na.val	disagree
NFKBIA	na.val	na.val	agree
NUPR1	na.val	na.val	agree
BCL2A1	na.val	na.val	agree
MTRNR2L12	na.val	na.val	na.val
CTSL	na.val	na.val	agree
CTSB	na.val	na.val	agree

### Sheet: NK
	balMH	balSH	balSM
NEAT1	na.val	na.val	agree
MALAT1	na.val	na.val	disagree
MX1	na.val	na.val	na.val
IFIT1	na.val	na.val	na.val
IFIT2	na.val	na.val	na.all
IFIT3	na.val	na.val	na.val
NFKBIA	na.val	na.val	na.val
NUPR1	na.val	na.val	na.val
BCL2A1	na.val	na.val	na.val
MTRNR2L12	na.val	na.val	na.val
CTSL	na.val	na.val	na.val
CTSB	na.val	na.val	na.val

### Sheet: CD4 T
	balMH	balSH	balSM
NEAT1	agree	na.val	agree
MALAT1	disagree	na.val	disagree
MX1	na.val	na.val	na.val
IFIT1	na.val	na.val	na.val
IFIT2	na.val	na.val	na.val
IFIT3	na.val	na.val	disagree
NFKBIA	na.val	na.val	agree
NUPR1	na.val	agree	agree
BCL2A1	na.val	na.val	agree
MTRNR2L12	na.val	na.val	na.val
CTSL	na.val	na.val	agree
CTSB	na.val	na.val	agree

### Sheet: CD8 Memory T
	balMH	balSH	balSM
NEAT1	na.val	na.val	agree
MX1	na.val	na.val	disagree
IFIT1	na.val	na.val	na.val
IFIT2	na.val	na.val	na.val
IFIT3	na.val	na.val	na.val
NFKBIA	na.val	na.val	agree
NUPR1	na.val	na.val	na.val
BCL2A1	na.val	na.all	agree
MTRNR2L12	na.val	na.val	na.val
CTSL	na.val	na.val	na.val
CTSB	na.val	na.val	agree
