## Supplemental Table S10 for "Long non-coding RNAs (lncRNAs) NEAT1 and MALAT1 are differentially expressed in severe COVID-19 patients: An integrated single cell analysis"

### Sheet: M1 MoMa
	pbmcMH	pbmcSH	pbmcSM
MALAT1	disagree	agree	agree
MX1	agree	agree	agree
IFIT1	agree	disagree	agree
IFIT3	agree	disagree	agree
NFKBIA	agree	disagree	agree
CTSB	na.val	na.val	na.val

### Sheet: M2 MoMa
	pbmcMH	pbmcSH	pbmcSM
MALAT1	na.val	na.val	agree
MX1	na.val	na.val	na.orig
IFIT1	na.val	na.val	na.orig
IFIT3	na.val	na.val	na.orig
CTSL	na.val	na.val	na.all

### Sheet: NK
	pbmcMH	pbmcSH	pbmcSM
MALAT1	agree	agree	agree
MX1	agree	agree	agree
IFIT1	agree	na.val	agree
IFIT3	agree	na.val	agree
NFKBIA	agree	disagree	na.val

### Sheet: CD4 T
	pbmcMH	pbmcSH	pbmcSM
MX1	agree	agree	agree
IFIT1	na.val	na.all	na.val
IFIT3	agree	na.val	agree
NFKBIA	agree	agree	disagree

### Sheet: CD8 Memory T
	pbmcMH	pbmcSH	pbmcSM
MX1	agree	agree	agree
IFIT3	agree	agree	agree
NFKBIA	agree	na.orig	na.orig
